# A phenome-wide association study identifies effects of copy number variation of VNTRs and multicopy genes on multiple human traits

**DOI:** 10.1101/2022.01.26.22269891

**Authors:** Paras Garg, Bharati Jadhav, William Lee, Oscar L. Rodriguez, Alejandro Martin-Trujillo, Andrew J. Sharp

**Author notes:** Address for correspondence: Andrew J. Sharp, Department of Genetics and Genomic Sciences, Icahn School of Medicine at Mount, Hess Center for Science and Medicine, 1470 Madison Avenue, Room 8-116, Box 1498, New York, NY 10029 USA.

## Abstract

The human genome contains tens of thousands of large tandem repeats and hundreds of genes that show common and highly variable copy number changes. Due to their large size and repetitive nature, these Variable Number Tandem Repeats (VNTRs) and multicopy genes are generally recalcitrant to standard genotyping approaches, and as a result this class of variation is poorly characterized. However, several recent studies have demonstrated that copy number variation of VNTRs can modify local gene expression, epigenetics and human traits, indicating that many have a functional role. Here, using read depth from whole genome sequencing to profile copy number, we report results of a phenome-wide association study (PheWAS) of VNTRs and multicopy genes in a discovery cohort of ∼35,000 samples, identifying 32 traits associated with copy number of 38 VNTRs and multicopy genes at 1% FDR. We replicated many of these signals in an independent cohort, and observed that VNTRs showing trait associations were significantly enriched for expression QTLs with nearby genes, providing strong support for our results. Fine-mapping studies indicated that in the majority (∼90%) of cases, the VNTR and multicopy genes we identified represent the causal variants underlying the observed associations. Furthermore, several lie in regions where prior SNV-based GWAS have failed to identify any significant associations with these traits. Our study indicates that copy number of VNTRs and multicopy genes contributes to diverse human traits, and suggests that complex structural variants potentially explain some of the so-called “missing heritability” of SNV-based GWAS.
