## Supplementary Table 1 for "A phenome-wide association study identifies effects of copy number variation of VNTRs and multicopy genes on multiple human traits"

### Sheet: Sheet1
Table S1. List of all traits used in discovery PheWAS and replication
Trait name	Phenotype description and/or code from dbGAP entry	Data type	Total count with phenotype in five TOPMed cohorts utilized for discovery	Count in ARIC cohort	Count in CHS cohort	Count in JHS cohort	Count in MESA cohort	Count in WHI cohort	Count in COPD cohort	Count in FHS cohort	Mean value	StDev	Count of samples positive for binary trait	Phenotype code, BioMe replication cohort	Sample size, BioMe replication cohort
AANEUR:phv00193148.v4.p3	aortic aneurysm	binary	10864	0	0	0	0	10864	.	.	.	.	10	.	.
Alzheimer's disease	["ALZHEIM_8:phv00078327.v6.p3 | alzheimer's disease", "ALZHEIM_5:phv00077882.v6.p3 | alzheimer's disease", "ALZHEIM_6:phv00078046.v6.p3 | alzheimer's disease", "ALZHEIM_4:phv00077772.v6.p3 | alzheimer's disease", "ALZHEIM:phv00078526.v6.p3 | alzheimer's disease ever", "ALZHEIM_7:phv00078186.v6.p3 | alzheimer's disease", 'DEMEN57:phv00106086.v1.p1 | f33 alzheimers', 'DEMEN37:phv00104167.v1.p1 | ac…	binary	19196	1744	3070	0	3652	10730	.	.	.	.	869	.	.
BLDPROB:phv00078488.v6.p3	bleeding problem ever	binary	10861	0	0	0	0	10861	.	.	.	.	253	.	.
BRSTDIS:phv00078665.v6.p3	breast disease	binary	9352	0	0	0	0	9352	.	.	.	.	1509	.	.
CABG:phv00193157.v4.p3	cabg	binary	10864	0	0	0	0	10864	.	.	.	.	526	.	.
CARDCATH:phv00078534.v6.p3	cardiac catheterization ever	binary	10683	0	0	0	0	10683	.	.	.	.	560	.	.
CERVDYS:phv00078417.v6.p3	cervical dysplasia ever	binary	9402	0	0	0	0	9402	.	.	.	.	606	.	.
CHD:phv00193163.v4.p3	chd	binary	10864	0	0	0	0	10864	.	.	.	.	1852	.	.
CHRLNG59:phv00108045.v1.p1	have chronic lung or sinus condition	binary	2729	0	2729	0	0	0	.	.	.	.	525	.	.
CREVASC:phv00193172.v4.p3	coronary revascularization	binary	10864	0	0	0	0	10864	.	.	.	.	1365	.	.
CVD:phv00078531.v6.p3	cardiovascular disease ever	binary	10116	0	0	0	0	10116	.	.	.	.	2136	.	.
DIVERTIC:phv00078517.v6.p3	diverticulitis ever	binary	10129	0	0	0	0	10129	.	.	.	.	1076	.	.
DVT	['DVT:phv00078472.v6.p3 | dvt ever', 'F33DVT:phv00170649.v5.p3 | f33 deep vein thrombosis', 'F33VTEHOSP:phv00193695.v4.p3 | f33 hospitalized blood clot (dvt or pe)']	binary	10864	0	0	0	0	10864	.	.	.	.	968	.	.
F33ANXIETY:phv00170693.v5.p3	f33 treatment for anxiety	binary	8471	0	0	0	0	8471	.	.	.	.	627	.	.
HIBLDCA:phv00078515.v6.p3	high blood calcium	binary	10129	0	0	0	0	10129	.	.	.	.	144	.	.
HIPREP:phv00078522.v6.p3	hip replacement ever	binary	10129	0	0	0	0	10129	.	.	.	.	219	.	.
MENPSYMP:phv00078615.v6.p3	hot flashes or night sweats	binary	10061	0	0	0	0	10061	.	.	.	.	6645	.	.
MIGRAINE:phv00078525.v6.p3	migraine headaches ever	binary	10129	0	0	0	0	10129	.	.	.	.	1059	.	.
PNE07_combined	['PNE07:phv00099077.v1.p1 | pneumonia', 'PNE37:phv00104139.v1.p1 | pneumonia']	binary	2740	0	2740	0	0	0	.	.	.	.	820	.	.
PTCA:phv00193199.v4.p3	ptca	binary	10864	0	0	0	0	10864	.	.	.	.	975	.	.
Parkinson's disease	['F134PARKINS:phv00111544.v6.p3 | parkinsons disease ever', 'F33PARKINSONS:phv00170721.v5.p3 | f33 parkinsons', "MCU13b:phv00419920.v2.p1 | parkinson's disease", "MHQA11A:phv00207700.v1.p1 | parkinson's disease", "PARKIN37:phv00104166.v1.p1 | parkinson's disease ever", "PARKINS_7:phv00078188.v6.p3 | drugs used to treat parkinson's", "PARKINS_8:phv00078329.v6.p3 | drugs used to treat parkinson's",…	binary	20419	2804	2741	0	4151	10723	.	.	.	.	288	.	.
REVASC:phv00078605.v6.p3	cabg/ptca ever	binary	10681	0	0	0	0	10681	.	.	.	.	267	.	.
UTI	['INFA4C:phv00207585.v1.p1 | unirary tract infection', 'INFA4A:phv00207583.v1.p1 | urinary infection, past two weeks', 'INFA4B:phv00207584.v1.p1 | urinary infection, past two weeks', 'RDFA2B:phv00403737.v1.p2 | urinary infection, past two weeks', 'RDFB2B:phv00403765.v1.p2 | has a doctor ever told you that you have a urinary tract or kidney infection? q4a [inflammation form (inf), exam 4]', 'URINF…	binary	14850	2599	2718	1637	4138	3758	.	.	.	.	3451	.	.
allergies	['RSE16:phv00298013.v1.p1 | seasonal allergy, past two weeks', 'SEASAL59:phv00108043.v1.p1 | seasonal allergy, past two weeks', 'HAYFEV56:phv00107863.v1.p1 | seasonal allergy, past two weeks', 'allrgy2:phv00085994.v2.p3 | e. allergies. q16. experienced hay fever, nasal allergies, or allergic rhinitis [respiratory questionnaire]', 'allrgy3:phv00086476.v2.p3 | ever had hay fever, other allergy', 'a…	binary	7628	950	2616	0	4062	0	.	.	.	.	2543	.	.
angina	['ANG37:phv00104043.v1.p1 | angina', 'ANGINA07:phv00099021.v1.p1 | f33 angina plus hospitalized heart condition', 'ANGINA:phv00193145.v3.p3 | angina pectoris', 'F33ANGHRTHSP:phv00202373.v3.p3 | rose angina [cohort, exam 1]', 'RANGNA01:phv00204724.v1.p1 | q30c. c. interview. past 2 weeks took angina/chest pain medications? [visit 1] [medication survey form, msr]', 'ROSEANG:phv00104216.v1.p1 | angi…	binary	23031	3456	2741	1801	4169	10864	.	.	.	.	1789	.	.
any cancer	['ANYCANCER:phv00193211.v4.p3 | any cancer', 'CANC_F30:phv00078571.v6.p3 | cancer ever', 'DIAG01:phv00098823.v1.p1 | has a doctor ever said that you had any of the following: cancer? q10f [home interview, exam 1]', 'PFHB8A:phv00403648.v1.p2 | [medical care]. has a doctor ever said you had any of the following? cancer. q6f [personal history form, exam 4]', 'HOM10F:phv00207316.v1.p1 | 14a. b. perso…	binary	18984	3459	2738	1923	0	10864	.	.	.	.	4001	.	.
arthritis	['ARTH01:phv00098821.v1.p1 | arthritis ever', 'ARTHIP59:phv00108664.v1.p1 | f33 osteoarthritis', 'ARTHND37:phv00104158.v1.p1 | f33 rheumatoid arthritis', 'ARTHND59:phv00108662.v1.p1 | arthritis: self-report', 'ARTHRIT:phv00078541.v6.p3 | arthritis: self-report', 'F33OSTEOAR:phv00170709.v5.p3 | has a doctor ever told you that you have arthritis? q3a [inflammation form (inf), exam 4]', 'F33RHEUM:ph…	binary	20766	2610	3163	0	4129	10864	.	.	.	.	11699	.	.
asthma	['ASTHCUR:phv00099466.v1.p1 | asthma', 'ASTHMA56:phv00107849.v1.p1 | asthma', 'ASTHMA_8:phv00078314.v6.p3 | asthma', 'ASTHMA_5:phv00077869.v6.p3 | asthma', 'ASTHMA_6:phv00078033.v6.p3 | asthma ever', 'ASTHMA_4:phv00077759.v6.p3 | asthma', 'ASTHMA:phv00078512.v6.p3 | asthma: self-report', 'ASTHMA_7:phv00078173.v6.p3 | asthma: self-report', 'ATH07:phv00099087.v1.p1 | asthma: self-report', 'ATH37:ph…	binary	19330	3462	3171	1923	0	10774	.	.	.	.	1949	.	.
atrial fibrillation	['AFIBR:phv00193154.v4.p3 | atrial fibrillation', 'AF:phv00203303.v1.p1 | atrial fibrillation diagnosis', 'AF:phv00203312.v1.p1 | confirmed: atrial fibrillation', 'AF:phv00203309.v1.p1 | presence of: atrial fibrillation', 'AF:phv00203306.v1.p1 | atrial fibrillation [atrial fibrillation, exam 1]', 'ATRFIB37:phv00104047.v1.p1 | atrial fibrillation [atrial fibrillation, exam 4]', 'ATRFIB21:phv001085…	binary	21791	3461	3192	185	4089	10864	.	.	.	.	578	.	.
break/fracture	['ANYFX:phv00193433.v4.p3 | any adjudicated fracture', 'BKBONE:phv00078585.v6.p3 | broke bone ever', 'BKHIP:phv00193448.v4.p3 | hip fracture', 'BKLARM:phv00193463.v3.p3 | radius or ulna fracture', 'BKUELBOW:phv00193490.v3.p3 | upper radius/ulna fracture', 'BRKARM37:phv00104185.v1.p1 | fracture at age 55+', 'BRKARM59:phv00110092.v1.p1 | has a doctor ever told you that you had broken or fractured y…	binary	16658	2600	3194	0	0	10864	.	.	.	.	5646	.	.
breast cancer	['BREAST:phv00193244.v4.p3 | breast cancer', 'brstcn1:phv00085215.v2.p3 | breast cancer']	binary	15035	0	0	0	4171	10864	.	.	.	.	814	.	.
carotid artery disease	['CAROTID:phv00193160.v4.p3 | carotid artery disease']	binary	10864	0	0	0	0	10864	.	.	.	.	191	.	.
cataracts	['CATAR37:phv00104162.v1.p1 | cataract ever', 'CATARACT:phv00078510.v6.p3 | f33 cataracts', 'F33CATARACT:phv00170719.v5.p3 | has a doctor ever told you that you had cataracts? q3a [medical history questionnaire, exam 4]', 'MHQA3A:phv00207690.v1.p1 | a. ophthalmic history. q6. doctor diagnosed cataracts [retinal examination form, rex]', 'REX6:phv00297909.v1.p1 | has a doctor ever told you that you…	binary	16429	3013	2552	0	0	10864	.	.	.	.	7598	.	.
chronic lung disease	['BRN07:phv00099070.v1.p1 | emphysema / chronic bronchitis', 'BRONCH:phv00099463.v1.p1 | emphysema / chronic bronchitis', 'CRNC07:phv00099073.v1.p1 | emphysema / chronic bronchitis', 'EMPHYSEM:phv00099464.v1.p1 | emphysema ever', 'EMPHYSEM_7:phv00078174.v6.p3 | emphysema / chronic bronchitis', 'EMPHYSEM_6:phv00078034.v6.p3 | bronchitis, past two weeks', 'EMPHYSEM_8:phv00078315.v6.p3 | bronchitis,…	binary	18049	3465	2741	1640	0	10203	.	.	.	.	2038	.	.
colorectal cancer	['COLON:phv00193259.v4.p3 | colorectal cancer', 'COLORECTAL:phv00193262.v4.p3 | colon cancer', 'MHQA8:phv00207697.v1.p1 | colon cancer', 'coloncn1:phv00085217.v2.p3 | has a doctor ever told you that you had adenoma or polyp of the colon (large intestine)? q8 [medical history questionnaire, exam 4]']	binary	17629	2594	0	0	4171	10864	.	.	.	.	652	.	.
congestive heart failure	['CHF:phv00193166.v3.p3 | chf', 'CHF_F2:phv00078486.v6.p3 | heart failure ever', 'F33CHF:phv00202375.v3.p3 | f33 congestive heart failure']	binary	10864	0	0	0	0	10864	.	.	.	.	945	.	.
depression	['DEPRES37:phv00104170.v1.p1 | f33 treatment for depression', 'F33DEPRESSION:phv00170691.v5.p3 | felt sad two or more years', 'SAD2YRS:phv00079030.v6.p3 | q2. during the past week: i felt depressed [ces depression form]', 'CES2:phv00295223.v1.p1 | q9. during the past week: i felt sad [ces depression form]', 'CES9:phv00295230.v1.p1 | q1. a. depression. have you been consistently depressed or down …	binary	15854	1005	2557	1460	0	10832	.	.	.	.	4082	.	.
diabetes	['DIAB:phv00078464.v6.p3 | diabetes ever', 'DIABET07:phv00099025.v1.p1 | diabetes treated (pills or shots)', 'DIABTRT:phv00078505.v6.p3 | diabetes/high blood sugar ever', 'F134DIAB:phv00111545.v6.p3 | f33 diabetes insulin', 'F33DIABINSULIN:phv00170683.v5.p3 | f33 diabetes pills', 'F33DIABPILLS:phv00170681.v5.p3 | insulin or hypoglycemics for diabetes', 'MSRA30G:phv00127928.v2.p2 | diabetes, or hi…	binary	19156	3460	3031	1801	0	10864	.	.	.	.	3887	.	.
gallbladder disease/stones	['AMHA3:phv00203047.v1.p1 | gallbladder disease or gallstones ever', 'GALLBS:phv00078543.v6.p3 | have you ever been diagnosed by a doctor as having gallstones or a gallbladder attack? q3 [afu medical history form, amh]', 'MHQA12A:phv00207701.v1.p1 | has a doctor ever told you that you had gallstones? q12a [medical history questionnaire, exam 4]']	binary	14045	3255	0	0	0	10790	.	.	.	.	2459	.	.
glaucoma	['F33GLAUCOMA:phv00170705.v5.p3 | f33 glaucoma', 'GLAUCO37:phv00104163.v1.p1 | glaucoma ever', 'GLAUCOMA:phv00078509.v6.p3 | a. ophthalmic history. q4. doctor diagnosed glaucoma [retinal examination form, rex]', 'REXB3A:phv00209166.v1.p1 | has a doctor ever told you that you have eye problems as a result of glaucoma, or increased pressure inside one or both of your eyes? q3a [retinal examination …	binary	16367	2947	2556	0	0	10864	.	.	.	.	2183	.	.
gout	['MHQA6A:phv00207694.v1.p1 | gout flare-up, past two weeks', 'gout5c:phv00176784.v1.p3 | gout flare-up, past two weeks', 'gout5:phv00176712.v1.p3 | gout flare-up, past two weeks', 'gout3:phv00086479.v2.p3 | any gout medications', 'gout2:phv00085997.v2.p3 | has a doctor ever told you that you had gout? q6a [medical history questionnaire, exam 4]']	binary	2596	2596	0	0	0	0	.	.	.	.	171	.	.
hypertension	['HYPT:phv00078556.v6.p3 | hypertension', 'HOM10A:phv00207311.v1.p1 | hypertension ever', 'HTNTRT:phv00078602.v6.p3 | has a doctor ever said that you had any of the following: high blood pressure or hypertension? q10a [home interview, exam 1]']	binary	14194	3435	0	0	0	10759	.	.	.	.	5936	.	.
kidney disease	['kdnydis3:phv00086424.v2.p3 | kidney disease: self-report', 'AMHA2B:phv00203042.v1.p1 | has a doctor ever said that you had any of the following: any other kidney disease, apart from a temporary infection? q2b [afu medical history form, amh]']	binary	7328	3238	0	0	4090	0	.	.	.	.	82	.	.
kidney stones	['F33KIDNEYST:phv00170715.v5.p3 | f33 kidney stones', 'KIDNEYST:phv00078514.v6.p3 | kidney or bladder stones ever', 'KIDNEYST_4:phv00077764.v6.p3 | kidney or bladder stones', 'KIDNEYST_5:phv00077874.v6.p3 | kidney or bladder stones', 'KIDNEYST_6:phv00078038.v6.p3 | kidney or bladder stones', 'KIDNEYST_7:phv00078178.v6.p3 | kidney or bladder stones', 'KIDNEYST_8:phv00078319.v6.p3 | kidney or bladd…	binary	17727	3234	0	0	3629	10864	.	.	.	.	1437	.	.
liver disease	['LIVDIS59:phv00109404.v1.p1 | cirrhosis: self-report', 'LIVER37:phv00104171.v1.p1 | hepatitis: self-report', 'heptpa2:phv00085974.v2.p3 | hepatitis: self-report', 'heptpa3:phv00086456.v2.p3 | hepatitis, type a', 'heptpb2:phv00085975.v2.p3 | hepatitis, type a', 'heptpb3:phv00086457.v2.p3 | hepatitis, type b', 'heptpc2:phv00085976.v2.p3 | hepatitis, type b', 'heptpc3:phv00086458.v2.p3 | hepatitis,…	binary	6288	3243	3045	0	0	0	.	.	.	.	125	.	.
lung cancer	['LUNG:phv00193307.v4.p3 | lung cancer', 'lungcn1:phv00085216.v2.p3 | lung cancer']	binary	15035	0	0	0	4171	10864	.	.	.	.	356	.	.
lupus	['F33LUPUS:phv00170717.v5.p3 | f33 lupus', 'LUPUS:phv00078519.v6.p3 | lupus ever', 'MHQA5A:phv00207693.v1.p1 | has a doctor ever told you that you had lupus? q5a [medical history questionnaire, exam 4]']	binary	13464	2600	0	0	0	10864	.	.	.	.	251	.	.
macular degeneration	['F33MACDEGEN:phv00170725.v5.p3 | f33 macular degeneration', 'MACDEG74:phv00101801.v1.p1 | macular degeneration of retina', 'MACDEGNR_4:phv00077758.v6.p3 | macular degeneration of retina', 'MACDEGNR_6:phv00078032.v6.p3 | a. ophthalmic history. q5. doctor diagnosed macular degeneration [retinal examination form, rex]', 'REXB4A:phv00209168.v1.p1 | has a doctor ever told you that you have eye proble…	binary	14225	2942	1885	0	0	9398	.	.	.	.	1317	.	.
myocardial infarction	['MI07:phv00099015.v1.p1 | clinical mi', 'MITOTAL:phv00193208.v4.p3 | mi ever', 'MI:phv00193169.v4.p3 | total mi', 'MI:phv00078482.v6.p3 | possible silent mi', 'PSMI:phv00193196.v3.p3 | myocardial infarction (mi)', 'HOM10C:phv00207313.v1.p1 | has a doctor ever said that you had any of the following: heart attack? q10c [home interview, exam 1]', 'HXOFMI02:phv00204749.v1.p1 | history of myocardial …	binary	21085	3383	2669	0	4169	10864	.	.	.	.	2027	.	.
osteoporosis	['F33OSTEOP:phv00170707.v5.p3 | f33 osteoporosis', 'F33OSTEOPCALC:phv00170697.v5.p3 | f33 osteoporosis calcium', 'F33OSTEOPILLS:phv00170695.v5.p3 | f33 osteoporosis pills', 'OSTEOP59:phv00108665.v1.p1 | osteoporosis ever', 'OSTEOPOR:phv00078521.v6.p3 | have osteoporosis']	binary	13519	0	2655	0	0	10864	.	.	.	.	5014	.	.
peripheral arterial disease	['PAD:phv00078562.v6.p3 | peripheral arterial disease ever', 'PERIPH:phv00193190.v4.p3 | pad']	binary	10864	0	0	0	0	10864	.	.	.	.	486	.	.
pneumonia	['PNEUMON:phv00099465.v1.p1 | pneumonia diagnosed by a physician', 'INFA5A:phv00207586.v1.p1 | pneumonia, past two weeks', 'INFA5B:phv00207587.v1.p1 | pneumonia, past two weeks', 'INFA5C:phv00207588.v1.p1 | pneumonia, past two weeks', 'PNEUMONIA:phv00283208.v1.p3 | has a doctor ever told you that you have pneumonia? q5a [inflammation form (inf), exam 4]', 'pneumo2:phv00085951.v2.p3 | has a doctor…	binary	13253	2598	2719	0	4165	3771	.	.	.	.	2533	.	.
pulmonary embolism	['F33PE:phv00170651.v5.p3 | f33 pulmonary embolism', 'PE:phv00193193.v4.p3 | pe']	binary	10864	0	0	0	0	10864	.	.	.	.	800	.	.
sinusitis	['INFA7A:phv00207592.v1.p1 | sinus infection, past two weeks', 'INFA7B:phv00207593.v1.p1 | sinus infection, past two weeks', 'INFA7C:phv00207594.v1.p1 | sinus infection, past two weeks', 'sinuinf5:phv00176708.v1.p3 | has a doctor ever told you that you had sinusitis or a sinus infection? q7a [inflammation form (inf), exam 4]', 'sinuinf3:phv00086432.v2.p3 | has a doctor ever told you that you had …	binary	6677	2587	0	0	4090	0	.	.	.	.	1487	.	.
skin cancer	['MELN_F30:phv00078580.v6.p3 | melanoma cancer ever', 'SKINCA:phv00078579.v6.p3 | skin cancer (not melanoma) ever']	binary	10751	0	0	0	0	10751	.	.	.	.	866	.	.
sleep disorder	['TRSLEEP:phv00100346.v1.p1 | insomnia diagnosis', 'WAKEUP:phv00100347.v1.p1 | q4. during the past week: my sleep was restless [ces depression form]', 'CES4:phv00295225.v1.p1 | do you wake up repeatedly during the night? q3 [health and life profile (interpersonal support evaluation list and lubben social network scale), exam 2]', 'HPBA03:phv00207445.v1.p1 | trouble falling asleep', 'insomn4:phv00…	binary	10446	3256	3223	0	3967	0	.	.	.	.	3886	.	.
stomach/duodenal ulcer	['MHQA7A:phv00207695.v1.p1 | stomach or duodenal ulcer', 'STOMULCR_8:phv00078321.v6.p3 | stomach or duodenal ulcer', 'STOMULCR_6:phv00078040.v6.p3 | stomach or duodenal ulcer', 'STOMULCR_7:phv00078180.v6.p3 | stomach of duodenal ulcer ever', 'STOMULCR:phv00078516.v6.p3 | stomach or duodenal ulcer', 'STOMULCR_4:phv00077766.v6.p3 | has a doctor ever told you that you had stomach or duodenal ulcer? …	binary	13372	2599	0	0	0	10773	.	.	.	.	1286	.	.
stroke	['SSFA1:phv00128395.v2.p2 | hemorrhagic stroke', 'STK22:phv00099711.v1.p1 | ischemic stroke', 'STRKHEMO:phv00193184.v4.p3 | stroke', 'STRKISCH:phv00193187.v4.p3 | stroke ever', 'STROKE01:phv00098822.v1.p1 | tia', 'STROKE:phv00193202.v4.p3 | stroke', 'STROKE:phv00078478.v6.p3 | has a doctor ever said that you had any of the following: stroke? q10d [home interview, exam 1]', 'TIA:phv00193205.v3.p3 …	binary	23150	3453	2741	1923	4169	10864	.	.	.	.	5265	.	.
thyroid disease	['MHQA4A:phv00207691.v1.p1 | thyroid gland problem ever', 'THRY06:phv00099644.v1.p1 | thyroid agents', 'THYROID:phv00078547.v6.p3 | has a doctor ever said that you had any of the following: a thyroid disease, such as hypo- or hyperthyroidism or a goiter? q2f [afu medical history form, amh]', 'thry2c:phv00086074.v2.p3 | has a doctor ever told you that you had goiter or other thyroid disease? q4a […	binary	20684	3252	2740	0	3924	10768	.	.	.	.	3683	.	.
ulcerative colitis	['COLITIS:phv00078518.v6.p3 | ulcerative colitis ever']	binary	10727	0	0	0	0	10727	.	.	.	.	126	.	.
ACHES_combined	['ACHES:phv00078974.v6.p3 | general aches and pains', 'ACHES:phv00079134.v6.p3 | general aches or pains']	categorical	10851	0	0	0	0	10851	.	.	1.17	0.91	.	.	.
BACKSLP_combined	['BACKSLP:phv00079038.v6.p3 | trouble getting back to sleep', 'BACKSLP:phv00079190.v6.p3 | have trouble getting back to sleep']	categorical	10846	0	0	0	0	10846	.	.	2.38	1.33	.	.	.
BLOATING_combined	['BLOATING:phv00078971.v6.p3 | bloating or gas', 'BLOATING:phv00079131.v6.p3 | bloating or gas']	categorical	10845	0	0	0	0	10845	.	.	0.91	0.92	.	.	.
BODPAIN:phv00079104.v6.p3	how much bodily pain	categorical	10166	0	0	0	0	10166	.	.	2.38	1.43	.	.	.
CALM:phv00079121.v6.p3	felt calm and peaceful	categorical	10116	0	0	0	0	10116	.	.	2.67	1.11	.	.	.
CLUMSY:phv00078992.v6.p3	clumsiness	categorical	10765	0	0	0	0	10765	.	.	0.31	0.54	.	.	.
CONCEN_combined	['CONCEN:phv00079155.v6.p3 | difficulty concentrating', 'CONCEN:phv00078995.v6.p3 | difficulty concentrating']	categorical	10846	0	0	0	0	10846	.	.	0.52	0.68	.	.	.
CONSTIP:phv00079132.v6.p3	constipation	categorical	10124	0	0	0	0	10124	.	.	0.51	0.75	.	.	.
COUGH:phv00079163.v6.p3	coughing or wheezing	categorical	10119	0	0	0	0	10119	.	.	0.51	0.76	.	.	.
DIARRHEA:phv00079137.v6.p3	diarrhea	categorical	10136	0	0	0	0	10136	.	.	0.37	0.68	.	.	.
DIZZY:phv00079140.v6.p3	dizziness	categorical	10127	0	0	0	0	10127	.	.	0.31	0.59	.	.	.
DWNDUMPS:phv00079120.v6.p3	felt down in the dumps	categorical	10125	0	0	0	0	10125	.	.	5.63	0.76	.	.	.
ENERGY:phv00079122.v6.p3	did you have a lot of energy	categorical	10111	0	0	0	0	10111	.	.	3.26	1.33	.	.	.
FELTBLUE:phv00079123.v6.p3	felt downhearted and blue	categorical	10109	0	0	0	0	10109	.	.	5.23	0.9	.	.	.
FORGET:phv00079142.v6.p3	forgetfulness	categorical	10119	0	0	0	0	10119	.	.	0.8	0.69	.	.	.
FULLPEP:phv00079118.v6.p3	did you feel full of pep	categorical	10122	0	0	0	0	10122	.	.	3.2	1.24	.	.	.
GENHEL:phv00079091.v6.p3	in general, health is	categorical	10164	0	0	0	0	10164	.	.	2.52	0.88	.	.	.
HAPPY:phv00079125.v6.p3	have you been happy	categorical	10128	0	0	0	0	10128	.	.	2.41	1.03	.	.	.
HEADACHE_combined	['HEADACHE:phv00078991.v6.p3 | headaches or migraines', 'HEADACHE:phv00079151.v6.p3 | headaches or migraines']	categorical	10854	0	0	0	0	10854	.	.	0.68	0.77	.	.	.
HEARLOSS_combined	['HEARLOSS:phv00079158.v6.p3 | hearing loss', 'HEARLOSS:phv00078998.v6.p3 | hearing loss']	categorical	10847	0	0	0	0	10847	.	.	0.48	0.75	.	.	.
HEARTBRN:phv00079146.v6.p3	heartburn	categorical	10120	0	0	0	0	10120	.	.	0.52	0.75	.	.	.
HEARTRAC:phv00079144.v6.p3	heart racing or skipping beats	categorical	10119	0	0	0	0	10119	.	.	0.31	0.61	.	.	.
HRSSLP:phv00079193.v6.p3	how many hours of sleep	categorical	10166	0	0	0	0	10166	.	.	2.85	1.04	.	.	.
HUNGRY:phv00079143.v6.p3	increase appetite	categorical	10130	0	0	0	0	10130	.	.	0.39	0.67	.	.	.
JNTPAIN:phv00079156.v6.p3	joint pain or stiffness	categorical	10107	0	0	0	0	10107	.	.	1.15	0.87	.	.	.
LOWBACKP:phv00079148.v6.p3	low back pain	categorical	10131	0	0	0	0	10131	.	.	0.89	0.92	.	.	.
MENARCHE:phv00078608.v6.p3	age at first period	categorical	10815	0	0	0	0	10815	.	.	4.65	1.5	.	.	.
MENSREGA:phv00078610.v6.p3	age at first regular period	categorical	9140	0	0	0	0	9140	.	.	5.34	1.81	.	.	.
MOODSWNG:phv00079138.v6.p3	mood swings	categorical	10124	0	0	0	0	10124	.	.	0.4	0.62	.	.	.
NAUSEA:phv00079139.v6.p3	nausea	categorical	10130	0	0	0	0	10130	.	.	0.16	0.47	.	.	.
NERVOUS:phv00079119.v6.p3	have you been a very nervous person	categorical	10133	0	0	0	0	10133	.	.	5.23	0.95	.	.	.
SICKEASY:phv00079113.v6.p3	i get sick easier than others	categorical	10125	0	0	0	0	10125	.	.	4.48	0.84	.	.	.
SKINDRY_combined	['SKINDRY:phv00078990.v6.p3 | skin dryness or scaling', 'SKINDRY:phv00079150.v6.p3 | skin dryness or scaling']	categorical	10854	0	0	0	0	10854	.	.	1.03	0.86	.	.	.
TRBSEE_combined	['TRBSEE:phv00078993.v6.p3 | trouble with vision', 'TRBSEE:phv00079153.v6.p3 | trouble with vision']	categorical	10841	0	0	0	0	10841	.	.	0.46	0.75	.	.	.
TREMORS:phv00079145.v6.p3	tremors	categorical	10127	0	0	0	0	10127	.	.	0.11	0.4	.	.	.
UPEARLY:phv00079189.v6.p3	did you wake up earlier than planned	categorical	10113	0	0	0	0	10113	.	.	2.2	1.3	.	.	.
URINPAIN:phv00079162.v6.p3	pain or burning while urinating	categorical	10129	0	0	0	0	10129	.	.	0.09	0.37	.	.	.
WRONG:phv00078903.v6.p3	expect something that can will go wrong	categorical	10727	0	0	0	0	10727	.	.	2.29	0.91	.	.	.
carotid_stenosis	Carotid stenosis	categorical	8327	0	3212	0	4141	0	0	974	0.86	0.89	.	.	.
sad1:phv00084745.v2.p3	felt sad, past week	categorical	4157	0	0	0	4157	0	.	.	1.36	0.66	.	.	.
APASIU01:phv00204736.v1.p1	apolipoprotein ai in si units [cohort, exam 1]	quantitative	3432	3432	0	0	0	0	.	.	1295.82	307.62	.	.	.
APASIU21:phv00204648.v1.p1	visit 2, apolipoprotein ai in mg/l [cohort, exam 2]	quantitative	3231	3231	0	0	0	0	.	.	1263.16	311.01	.	.	.
APBSIU01:phv00204737.v1.p1	apolipoprotein b in si units [cohort, exam 1]	quantitative	3432	3432	0	0	0	0	.	.	950.46	288.9	.	.	.
APBSIU21:phv00204649.v1.p1	visit 2, apolipoprotein b in mg/l [cohort, exam 2]	quantitative	3231	3231	0	0	0	0	.	.	965.19	280.32	.	.	.
CESD4C_mean	['CESD4C:phv00086819.v2.p3 | ces-d--center for epidemiological studies, depression scale', 'cesd3c:phv00086398.v2.p3 | ces-d--center for epidemiological studies, depression scale']	quantitative	4141	0	0	0	4141	0	.	.	7.56	6.97	.	.	.
CHMA11:phv00203869.v1.p1	magnesium (meq/l). q11 [clinical chemistry lab, exam 1]	quantitative	3439	3439	0	0	0	0	.	.	1.65	0.15	.	.	.
CHMB09:phv00203884.v1.p1	magnesium (meq per l) dec pt req. q9 [clinical chemistry lab, exam 2]	quantitative	3281	3281	0	0	0	0	.	.	1.62	0.16	.	.	.
COREACAR:phv00077377.v6.p3	core alpha-carotene (ug/ml)	quantitative	2888	0	0	0	0	2888	.	.	0.08	0.07	.	.	.
COREATOC:phv00077378.v6.p3	core alpha-tocopherol (ug/ml)	quantitative	2885	0	0	0	0	2885	.	.	16.51	7.21	.	.	.
COREBCAR:phv00077379.v6.p3	core beta-carotene (ug/ml)	quantitative	2886	0	0	0	0	2886	.	.	0.32	0.26	.	.	.
COREBCXA:phv00077380.v6.p3	core beta-cryptoxanthine (ug/ml)	quantitative	2887	0	0	0	0	2887	.	.	0.09	0.07	.	.	.
COREGTOC:phv00077385.v6.p3	core gamma-tocopherol (ug/ml)	quantitative	2901	0	0	0	0	2901	.	.	2.1	1.37	.	.	.
CORELPA:phv00077392.v6.p3	core apolipoprotein(a) (mg/dl)	quantitative	2859	0	0	0	0	2859	.	.	28.32	27.55	.	.	.
CORELYCP:phv00077393.v6.p3	core lycopene (ug/ml)	quantitative	2901	0	0	0	0	2901	.	.	0.41	0.2	.	.	.
CORELZXA:phv00077394.v6.p3	core lutein and zeaxanthin (ug/ml)	quantitative	2894	0	0	0	0	2894	.	.	0.22	0.1	.	.	.
CORERETI:phv00077395.v6.p3	core retinol (ug/ml)	quantitative	2901	0	0	0	0	2901	.	.	0.61	0.15	.	.	.
CRE44_mean	['CRE44:phv00100049.v1.p1 | creatinine (mg/dl)', 'CRE44:phv00100432.v1.p1 | creatinine (mg/dl)', 'CRE44:phv00110488.v1.p1 | creatinine (mg/dl)', 'UCRR72:phv00110617.v1.p1 | creatinine (mg/dl)']	quantitative	3232	0	3232	0	0	0	.	.	19.51	21.1	.	.	.
DEPSCR05_mean	['DEPSCR05:phv00099012.v1.p1 | depression scale total', 'DEPSCR05:phv00103911.v1.p1 | depression scale total', 'DEPSCR05:phv00100315.v1.p1 | depression scale total']	quantitative	3242	0	3242	0	0	0	.	.	4.75	4.25	.	.	.
EMOWELL_mean	['EMOWELL:phv00079067.v6.p3 | emotional well-being', 'EMOWELL:phv00079216.v6.p3 | emotional well-being']	quantitative	10842	0	0	0	0	10842	.	.	79.74	13.11	.	.	.
ENDOTHELIN:phv00125950.v2.p2	endothelin: the concentration of endothelin-1 in pg/ml [visit 1]	quantitative	1911	0	0	1911	0	0	.	.	1.33	0.58	.	.	.
ENERFAT_mean	['ENERFAT:phv00079217.v6.p3 | energy/fatigue', 'ENERFAT:phv00079068.v6.p3 | energy/fatigue']	quantitative	10841	0	0	0	0	10841	.	.	61.78	18.28	.	.	.
FOLICR:phv00125928.v2.p2	folicr: folate - ng/ml [visit 1]	quantitative	846	0	0	846	0	0	.	.	13.22	3.68	.	.	.
Ferritin:phv00125944.v2.p2	ferritin: serum ferritin concentration in ng/ml [visit 1]	quantitative	1909	0	0	1909	0	0	.	.	171.72	181.73	.	.	.
GENHLTH_mean	['GENHLTH:phv00079070.v6.p3 | general health construct', 'GENHLTH:phv00079218.v6.p3 | general health construct']	quantitative	10841	0	0	0	0	10841	.	.	71.75	16.67	.	.	.
HEMA13:phv00206652.v1.p1	antithrombin iii value [hemostasis lab, exam 1]	quantitative	3422	3422	0	0	0	0	.	.	110.49	21.23	.	.	.
HEMA15:phv00206653.v1.p1	protein c value [hemostasis lab, exam 1]	quantitative	3422	3422	0	0	0	0	.	.	3.16	0.63	.	.	.
HEMA17:phv00206654.v1.p1	von willebrand factor - antigen value [hemostasis lab, exam 1]	quantitative	3423	3423	0	0	0	0	.	.	114.5	45.22	.	.	.
HbA1c (%)	['GLYHB:phv00125929.v2.p2 | serum hemoglobin a1c', 'CHM15:phv00295245.v1.p1 | serum hemoglobin a1c', 'hba1c2:phv00174583.v1.p3 | hba1c [clinical chemistry lab]', 'hba1c5:phv00176666.v1.p3 | glyhb: hemoglobin a1c - % [visit 1]']	quantitative	7046	1022	0	1881	4143	0	.	.	5.88	1.03	.	.	.
INFA8:phv00207607.v1.p1	how many times have you had a cold or minor upper respiratory infection in the last 10 years? q8 [inflammation form (inf), exam 4]	quantitative	2597	2597	0	0	0	0	.	.	8.7	7.33	.	.	.
LIPA06:phv00207640.v1.p1	apolipoprotein ai (mg/dl) [lipid lab, exam 1]	quantitative	3432	3432	0	0	0	0	.	.	129.58	30.76	.	.	.
LIPA07:phv00207641.v1.p1	apolipoprotein b (mg/dl) [lipid lab, exam 1]	quantitative	3432	3432	0	0	0	0	.	.	95.05	28.89	.	.	.
LIPA08:phv00207642.v1.p1	lipoprotein lp (a) data (amg/ml) [lipid lab, exam 1]	quantitative	3355	3355	0	0	0	0	.	.	86.44	98.47	.	.	.
LPPLA2:phv00098769.v1.p1	baseline lp-pla2 mass (ng/ml)	quantitative	3178	0	3178	0	0	0	.	.	338.31	115.51	.	.	.
LPPLA2AC:phv00098770.v1.p1	baseline lp-pla2 activity (nmols/min/ml)	quantitative	3172	0	3172	0	0	0	.	.	39.09	12.98	.	.	.
OPTIMISM:phv00079075.v6.p3	optimism construct	quantitative	10553	0	0	0	0	10553	.	.	23.22	3.34	.	.	.
PHYSFUN_mean	['PHYSFUN:phv00079223.v6.p3 | physical functioning construct', 'PHYSFUN:phv00079078.v6.p3 | physical functioning construct']	quantitative	10828	0	0	0	0	10828	.	.	75.48	21.18	.	.	.
QRSINT42:phv00100451.v1.p1	qrs interval, msec	quantitative	3088	0	3088	0	0	0	.	.	93.12	17.98	.	.	.
QT42:phv00100450.v1.p1	q-t interval, msec	quantitative	3088	0	3088	0	0	0	.	.	416.39	36.55	.	.	.
Renin2:phv00401703.v1.p2	renin2: active renin mass irma (immunoradiometric assay) (pg/ml)	quantitative	915	0	0	915	0	0	.	.	14.87	50.81	.	.	.
SLPDSTRB_mean	['SLPDSTRB:phv00079225.v6.p3 | sleep disturbance construct', 'SLPDSTRB:phv00079080.v6.p3 | sleep disturbance construct']	quantitative	10828	0	0	0	0	10828	.	.	6.76	4.08	.	.	.
TCHSIU01:phv00204735.v1.p1	total cholesterol in si units [cohort, exam 1]	quantitative	3432	3432	0	0	0	0	.	.	5.57	1.08	.	1119-CHOLESTEROL	8180
UALB72:phv00110616.v1.p1	microalbumen (mg/dl)	quantitative	2078	0	2078	0	0	0	.	.	3.49	9.42	.	.	.
ab1ynum3_mean	['ab1ynum3:phv00086435.v2.p3 | # of times treated w/ antibiotics, past year', 'ab1ynum2:phv00085953.v2.p3 | # of times treated w/ antibiotics, past year']	quantitative	4152	0	0	0	4152	0	.	.	0.65	0.88	.	.	.
adiponectin (ng/ml)	['ADIPONECTINNGML:phv00100676.v1.p1 | adiponectin (ng/ml)', 'adpntn3:phv00160544.v1.p3 | concentration of adiponectin (plasma ng/ml)', 'adiponectin:phv00401582.v1.p2 | adiponectin ng/ml']	quantitative	4191	0	927	1875	1389	0	.	.	13731.5	13150.5	.	.	.
aldosterone (pg/ml)	['aldo23:phv00192184.v1.p3 | aldosterone (pg/ml)', 'ALDOSTERONE:phv00125952.v2.p2 | aldosterone: the concentration of aldosterone in ng/dl [visit 1]']	quantitative	3257	0	0	1911	1346	0	.	.	96.28	79.7	.	.	.
annd25c1:phv00175977.v1.p3	annualized serum concentration of 25-hydroxyvitamin d 25ohd ng/ml	quantitative	3952	0	0	0	3952	0	.	.	26.31	10.36	.	.	.
antHsp61:phv00085065.v2.p3	anti-human heat shock protein-60 (ng/ml)	quantitative	695	0	0	0	695	0	.	.	18391.9	16616.4	.	.	.
asn0027_BNP:phv00401563.v1.p2	b-type natriuretic peptide (pg/ml)	quantitative	1870	0	0	1870	0	0	.	.	16.26	26.07	.	.	.
basophil_ncnc_bld	Basophil concentration in blood	quantitative	3198	2337	0	0	0	0	0	861	0.03	0.04	.	.	.
bp_diastolic	Diastolic blood pressure	quantitative	33145	3461	3233	0	4392	10849	9610	1600	73.72	10.37	.	.	.
bp_systolic	Systolic blood pressure	quantitative	33145	3461	3233	0	4392	10849	9610	1600	129.62	20.03	.	.	.
cac_score	CAC score	quantitative	5247	0	405	0	4391	0	0	451	171.17	461.98	.	.	.
cac_volume	CAC volume	quantitative	4827	0	0	0	4391	0	0	436	111.86	311.03	.	.	.
cd40	CD40 protein concentration in blood	quantitative	1692	0	0	0	713	0	0	979	4.1	2.76	.	.	.
cd40l1:phv00085021.v2.p3	cd40 ligand (pg/ml)	quantitative	696	0	0	0	696	0	.	.	3.85	2.18	.	.	.
cimt_1	Common carotid IMT	quantitative	11869	3308	3227	0	4364	0	0	970	0.75	0.2	.	.	.
cimt_2	Common carotid IMT	quantitative	10980	2411	3227	0	4369	0	0	973	0.92	0.22	.	.	.
clc1:phv00175983.v1.p3	serum concentration of chloride meq/l	quantitative	3976	0	0	0	3976	0	.	.	110.64	3.46	.	.	.
co2c1:phv00175984.v1.p3	serum concentration of bicarbonate meq/l	quantitative	3944	0	0	0	3944	0	.	.	23.13	1.79	.	.	.
cotcncac5c:phv00191706.v1.p3	calculated mean urinary cotinine concentration (ng/ml)	quantitative	2719	0	0	0	2719	0	.	.	397.41	1992.02	.	.	.
crdur:phv00401729.v1.p2	crdur: creatinine, urine - mg/dl	quantitative	1378	0	0	1378	0	0	.	.	150.58	84.36	.	.	.
crp	CRP concentration in blood	quantitative	9750	1023	3217	0	4227	0	0	1283	4.03	6.62	.	.	.
d2425c1:phv00175978.v1.p3	serum concentration of 24,25-dihydroxyvitamin d 24,25oh2d ng/ml	quantitative	3958	0	0	0	3958	0	.	.	3.82	2.54	.	.	.
d25c1:phv00175976.v1.p3	serum concentration of 25-hydroxyvitamin d 25ohd ng/ml	quantitative	3958	0	0	0	3958	0	.	.	26.15	11.42	.	.	.
ddimer1_mean	['ddimer1:phv00085017.v2.p3 | d-dimer (ug/ml)', 'ddimer4:phv00086829.v2.p3 | d-dimer (ug/ml)']	quantitative	4113	0	0	0	4113	0	.	.	0.3	0.32	.	.	.
eosinophil_ncnc_bld	Eosinophil concentration in blood	quantitative	5120	2338	0	0	1921	0	0	861	0.16	0.15	.	2694-EOSINOPHIL #	7144
epa_dha_e1c:phv00085116.v2.p3	sum of 20:5n3 and 22:6n3	quantitative	1850	0	0	0	1850	0	.	.	5.3	2.29	.	.	.
eselectin	E-selectin concentration in blood	quantitative	713	0	0	0	713	0	0	0	52.13	23.6	.	.	.
f81:phv00085019.v2.p3	factor viii (%)	quantitative	4146	0	0	0	4146	0	.	.	158.22	63.57	.	.	.
factor VII (%)	['F744:phv00100424.v1.p1 | factor vii value [hemostasis lab, exam 1]', 'HEMA11:phv00206651.v1.p1 | factor vii (%)']	quantitative	6560	3356	3204	0	0	0	.	.	120.62	29	.	.	.
factor VIII (%)	['HEMA07:phv00206649.v1.p1 | calibrated factor viii (%)', 'f81c:phv00084463.v2.p3 | factor viii c value [hemostasis lab, exam 1]']	quantitative	7567	3421	0	0	4146	0	.	.	110.16	38.62	.	.	.
fetu1a:phv00165063.v1.p3	fetuin a (g/l)	quantitative	2052	0	0	0	2052	0	.	.	0.48	0.1	.	.	.
fgfc1:phv00175979.v1.p3	serum concentration of fibroblast growth factor-23 fgf-23 pg/ml	quantitative	3999	0	0	0	3999	0	.	.	39.73	13.39	.	.	.
fibrinogen (mg/dl)	['fibrgn3:phv00160532.v1.p3 | fibrinogen antigen (mg/dl)', 'fib1:phv00085014.v2.p3 | fibrinogen antigen (mg/dl)', 'fib4:phv00086823.v2.p3 | fibrinogen (mg/dl)', 'FIB44:phv00100037.v1.p1 | fibrinogen value [hemostasis lab, exam 1]', 'FIB44:phv00100423.v1.p1 | fibrinogen (mg/dl)', 'FIB44:phv00106987.v1.p1 | fibrinogen (mg/dl)', 'HEMA09:phv00206650.v1.p1 | fibrinogen (mg/dl)']	quantitative	10805	3423	3228	0	4154	0	.	.	329.83	71.02	.	.	.
ghrelin:phv00401584.v1.p2	ghrelin (pg/ml)	quantitative	544	0	0	544	0	0	.	.	362.52	296.3	.	.	.
hcytot1:phv00084981.v2.p3	total homocysteine (thcy) (umol/l)	quantitative	4119	0	0	0	4119	0	.	.	8.93	2.49	.	.	.
hdl	High-density lipoprotein concentration in blood	quantitative	12458	3431	3228	0	4380	0	0	1419	51.76	15.89	.	.	.
height_baseline	Standing body height	quantitative	33121	3458	3238	0	4393	10813	9615	1604	164.21	8.7	.	.	.
hematocrit_vfr_bld	Hematocrit level in blood	quantitative	21019	3456	3211	0	2274	10775	0	1303	40.83	3.48	.	2604-HEMATOCRIT	8534
hemoglobin_mcnc_bld	Hemoglobin concentration in blood	quantitative	21023	3459	3212	0	2276	10773	0	1303	13.7	1.21	.	2603-HEMOGLOBIN	8534
i14_0_e1:phv00085081.v2.p3	14:0 myristic acid	quantitative	1850	0	0	0	1850	0	.	.	0.26	0.08	.	.	.
i15_0_e1:phv00085082.v2.p3	15:0 pentadecanoic acid	quantitative	1850	0	0	0	1850	0	.	.	0.17	0.05	.	.	.
i16_0_e1:phv00085083.v2.p3	16:0 hexadecanoic acid	quantitative	1850	0	0	0	1850	0	.	.	25.44	1.73	.	.	.
i16_1_9c_e1:phv00085085.v2.p3	16:1 9 cis palmitoleic acid	quantitative	1850	0	0	0	1850	0	.	.	0.5	0.22	.	.	.
i16_1_9t_e1:phv00085084.v2.p3	16:1 9 trans palmitoleic acid	quantitative	1850	0	0	0	1850	0	.	.	0.05	0.03	.	.	.
i16_1_cis_e1c:phv00085113.v2.p3	16:1 9 cis	quantitative	1850	0	0	0	1850	0	.	.	0.5	0.22	.	.	.
i18_0_e1:phv00085086.v2.p3	18:0 stearic acid	quantitative	1850	0	0	0	1850	0	.	.	13.05	1.6	.	.	.
i18_1_11_c_e1:phv00085090.v2.p3	18:1:11 cis linoleic acid	quantitative	1850	0	0	0	1850	0	.	.	1.37	0.23	.	.	.
i18_1_12_c_e1:phv00085091.v2.p3	18:1:12 cis linoleic acid	quantitative	1850	0	0	0	1850	0	.	.	0.49	0.3	.	.	.
i18_1_12_t_e1:phv00085088.v2.p3	18:1 12 trans oleic acid	quantitative	1850	0	0	0	1850	0	.	.	0.34	0.21	.	.	.
i18_1_9_11t_e1:phv00085087.v2.p3	18:1 9-11 trans oleic acid	quantitative	1850	0	0	0	1850	0	.	.	0.9	0.47	.	.	.
i18_1_9_c_e1:phv00085089.v2.p3	18:1:9 cis linoleic acid	quantitative	1850	0	0	0	1850	0	.	.	7.69	1.26	.	.	.
i18_1_cis_e1c:phv00085114.v2.p3	18:1 9 cis, 18:1 11 cis, 18:1 12 cis	quantitative	1850	0	0	0	1850	0	.	.	9.55	1.41	.	.	.
i18_1_trans_e1c:phv00085110.v2.p3	sum of 18:1 9-11 trans, 18:1 12 trans	quantitative	1850	0	0	0	1850	0	.	.	1.24	0.66	.	.	.
i18_2_c_c_e1:phv00085095.v2.p3	18:2 c/c linoleic acid	quantitative	1850	0	0	0	1850	0	.	.	21.53	3.39	.	.	.
i18_2_c_t_e1:phv00085093.v2.p3	18:2 c/t linoleic acid	quantitative	1850	0	0	0	1850	0	.	.	0.06	0.02	.	.	.
i18_2_cis_e1c:phv00085115.v2.p3	18:2 c/c	quantitative	1850	0	0	0	1850	0	.	.	21.53	3.39	.	.	.
i18_2_t_c_e1:phv00085094.v2.p3	18:2 t/c linoleic acid	quantitative	1850	0	0	0	1850	0	.	.	0.11	0.05	.	.	.
i18_2_t_t_e1:phv00085092.v2.p3	18:2 t/t linoleic acid	quantitative	1850	0	0	0	1850	0	.	.	0.03	0.02	.	.	.
i18_2_trans_e1c:phv00085111.v2.p3	sum of 18:2 t/t, 18:2 c/t, 18:2 t/c	quantitative	1850	0	0	0	1850	0	.	.	0.2	0.08	.	.	.
i18_3_n3_e1:phv00085097.v2.p3	18:3 n3 alpha-linolenic acid	quantitative	1850	0	0	0	1850	0	.	.	0.18	0.08	.	.	.
i18_3_n6_e1:phv00085096.v2.p3	18:3 n6 gamma-linolenic acid	quantitative	1850	0	0	0	1850	0	.	.	0.11	0.05	.	.	.
i20_0_e1:phv00085098.v2.p3	20:0 arachidic acid	quantitative	1850	0	0	0	1850	0	.	.	0.24	0.09	.	.	.
i20_1_n9_e1:phv00085099.v2.p3	20:1n9 gadoleic acid	quantitative	1850	0	0	0	1850	0	.	.	0.13	0.05	.	.	.
i20_2_n6_e1:phv00085100.v2.p3	20:2n6 eicosanoic acid	quantitative	1850	0	0	0	1850	0	.	.	0.39	0.08	.	.	.
i20_3_n6_e1:phv00085101.v2.p3	20:3n6 eicosanoic acid	quantitative	1850	0	0	0	1850	0	.	.	3.21	0.87	.	.	.
i20_4_n6_e1:phv00085102.v2.p3	20:4n6 arachidonic acid (aa)	quantitative	1850	0	0	0	1850	0	.	.	11.93	2.61	.	.	.
i20_5_n3_e1:phv00085104.v2.p3	20:5n3 timnodonic acid	quantitative	1850	0	0	0	1850	0	.	.	1.02	0.98	.	.	.
i22_0_e1:phv00085103.v2.p3	22:0 behenic acid	quantitative	1850	0	0	0	1850	0	.	.	0.55	0.29	.	.	.
i22_5_n3_e1:phv00085106.v2.p3	22:5n3 clupanodonic acid	quantitative	1850	0	0	0	1850	0	.	.	0.96	0.23	.	.	.
i22_6_n3_e1:phv00085107.v2.p3	22:6n3 docosahexaenoic acid (dha)	quantitative	1850	0	0	0	1850	0	.	.	4.28	1.55	.	.	.
i24_1_n9_e1:phv00085105.v2.p3	24:1n9 nervonic acid	quantitative	1850	0	0	0	1850	0	.	.	0.65	0.38	.	.	.
icam1	ICAM-1 concentration in blood	quantitative	4336	0	1252	0	1769	0	0	1315	292.1	82.87	.	.	.
icam1:phv00085117.v2.p3	sicam (ng/ml)	quantitative	1771	0	0	0	1771	0	.	.	270.95	73.71	.	.	.
icam4:phv00086821.v2.p3	soluble intercellular adhesion molecule-1 (ng/ml)	quantitative	370	0	0	0	370	0	.	.	211.81	59.89	.	.	.
il10	IL-10 concentration in blood	quantitative	1818	0	0	0	1818	0	0	0	9.82	11.04	.	.	.
il2sr1:phv00085023.v3.p3	interleukin-2 (pg/ml)	quantitative	1835	0	0	0	1835	0	.	.	939.92	336.11	.	.	.
il6	IL-6 concentration in blood	quantitative	8357	0	2975	0	4078	0	0	1304	1.77	1.56	.	.	.
leptin (pg/ml)	['leptin3:phv00160538.v1.p3 | leptin (pg/ml)', 'LEPTIN:phv00125939.v2.p2 | leptin: the concentration of leptin in ng/ml [visit 1]']	quantitative	3287	0	0	1903	1384	0	.	.	24490.9	23241.6	.	.	.
lppla2_act	Activity of LP-PLA2 in blood	quantitative	7817	0	3172	0	3403	0	0	1242	96.14	61.48	.	.	.
lppla2_mass	Mass of LP-PLA2 in blood	quantitative	7774	0	3178	0	3355	0	0	1241	255.64	118.57	.	.	.
lymphocyte_ncnc_bld	Lymphocyte concentration in blood	quantitative	5660	2886	0	0	1917	0	0	857	1.83	0.6	.	2692-LYMPHOCYTE #	7164
mch_entmass_rbc	Mean corpuscular hemoglobin in blood	quantitative	5660	2082	0	0	2275	0	0	1303	30.4	2.11	.	2606-MEAN CORP. HGB	8533
mchc_mcnc_rbc	Mean corpuscular hemoglobin concentration in blood	quantitative	10247	3459	3210	0	2275	0	0	1303	33.47	0.98	.	2607-MEAN CORP. HGB CONC.	8530
mcv_entvol_rbc	Mean corpuscular volume in blood	quantitative	6881	3302	0	0	2276	0	0	1303	90.22	5.16	.	2605-MEAN CORP. VOLUME	8533
mmp31:phv00085025.v2.p3	matrix metalloproteinase 3 (ng/ml)	quantitative	698	0	0	0	698	0	.	.	13.96	8.04	.	.	.
mmp9	MMP-9 concentration in blood	quantitative	713	0	0	0	713	0	0	0	244.12	135.62	.	.	.
monocyte_ncnc_bld	Monocyte concentration in blood	quantitative	5658	2878	0	0	1920	0	0	860	0.44	0.21	.	.	.
months since last medical visit	['MHXA01MON:phv00207798.v1.p1 | time since last medical visit (months)', 'TIMELAST:phv00078432.v6.p3 | [medical care]. how long has it been since you last saw a doctor for any reason? time in months since last saw a doctor. q1 [medical history form, exam 1]']	quantitative	13352	3456	0	0	0	9896	.	.	7.14	15.08	.	.	.
neutrophil_ncnc_bld	Neutrophil concentration in blood	quantitative	5261	2480	0	0	1920	0	0	861	3.75	1.38	.	2691-NEUTROPHIL #	7111
oxldl1:phv00084462.v2.p3	oxldl (mg/dl)	quantitative	713	0	0	0	713	0	.	.	0.93	0.61	.	.	.
pai1:phv00085038.v2.p3	pai-1 (ng/ml)	quantitative	692	0	0	0	692	0	.	.	27.64	29.23	.	.	.
pap1:phv00085012.v2.p3	plasmin-antiplasmin complex (pap) (nm)	quantitative	4050	0	0	0	4050	0	.	.	4.65	2.18	.	.	.
platelet_ncnc_bld	Platelet concentration in blood	quantitative	20501	3443	3190	0	2270	10755	0	843	246.34	62.4	.	.	.
pmv_entvol_bld	Mean platelet volume in blood	quantitative	1869	1008	0	0	0	0	0	861	8.41	0.86	.	.	.
pthc1:phv00175980.v1.p3	serum concentration of parathyroid hormone pth pg/ml	quantitative	4021	0	0	0	4021	0	.	.	43.72	20.66	.	.	.
qpntma4:phv00083776.v2.p3	times with pneumonia	quantitative	673	0	0	0	673	0	.	.	1.99	2.86	.	.	.
rbc_ncnc_bld	Red blood cell concentration in blood	quantitative	5680	2101	0	0	2276	0	0	1303	4.49	0.47	.	.	.
rdw_ratio_rbc	Red cell distribution width	quantitative	2410	1548	0	0	0	0	0	862	13.92	1.09	.	.	.
renin (ng/ml/hr)	['Renin:phv00125960.v2.p2 | renin (pra) (ng/ml)', 'pra23:phv00192187.v1.p3 | renin: ng/ml/hr [visit 1]']	quantitative	2279	0	0	997	1282	0	.	.	1.59	5.29	.	.	.
rlpc1:phv00085048.v2.p3	remnant-like particle cholesterol (mg/dl)	quantitative	713	0	0	0	713	0	.	.	9.98	11.1	.	.	.
rsstn3:phv00160536.v1.p3	resistin (pg/ml)	quantitative	1388	0	0	0	1388	0	.	.	15980	6554.81	.	.	.
serum albumin (g/dl)	['ALB44:phv00110487.v1.p1 | albumin (g/dl). q13 [clinical chemistry lab, exam 1]', 'ALB44:phv00100429.v1.p1 | albumin (g/dl)', 'CHMA13:phv00203871.v1.p1 | albumin (g/dl)']	quantitative	6670	3439	3231	0	0	0	.	.	3.91	0.26	.	.	.
serum calcium (mg/dl)	['CHMA10:phv00203868.v1.p1 | calcium (mg/dl)', 'calciumc1:phv00175985.v1.p3 | serum concentration of calcium mg/dl', 'calc1a:phv00165062.v1.p3 | calcium (mg/dl). q10 [clinical chemistry lab, exam 1]']	quantitative	7518	3439	0	0	4079	0	.	.	9.62	0.45	.	.	.
serum creatinine (mg/dl)	['SERUMCREAT:phv00283659.v2.p3 | "f136 serum creatinine', 'CHMB08:phv00203883.v1.p1 | creatinine (mg/dl)', 'CHMA09:phv00203867.v1.p1 | serum creatinine (mg/dl)', 'creatr:phv00401730.v1.p2 | creatinine (mg/dl)', 'CREATININE:phv00127612.v2.p2 | creatinine (mg/dl). q9 [clinical chemistry lab, exam 1]', 'creatin4:phv00086835.v2.p3 | creatinine (mg per dl) dec pt req. q8 [clinical chemistry lab, exam …	quantitative	10260	3452	0	1914	4142	752	.	.	1.05	0.33	.	.	.
serum cystatin C (mg/l)	['CYSC3:phv00295532.v1.p1 | cystatin c (mg/l)', 'cystatc5:phv00196280.v1.p3 | cystatin-c (mg/l) at exam 5', 'cystatc1:phv00084545.v2.p3 | cystatin c [central lab]', 'cystatinC:phv00401705.v1.p2 | concentration of cystatin c (serum mg/l) [visit 1]']	quantitative	7021	972	0	1891	4158	0	.	.	0.9	0.24	.	.	.
serum glucose (mg/dl)	['CHMB07:phv00203882.v1.p1 | core glucose (mg/dl)', 'GLU44:phv00100427.v1.p1 | fasting glucose (mg/dl)', 'GLU44:phv00100045.v1.p1 | glucose (mg per dl) dec pt req. q7 [clinical chemistry lab, exam 2]', 'glur:phv00401733.v1.p2 | glucose mg/dl [visit 1]', 'glucose5:phv00176663.v1.p3 | glucose - mg/dl', 'COREGLUC:phv00077384.v6.p3 | baseline glucose (mg/dl)', 'GLUCOSE:phv00127613.v2.p2 | baseline gl…	quantitative	14576	3164	3115	1872	3582	2843	.	.	102.44	21.97	.	.	.
serum insulin (mu/l)	['insulin5:phv00176674.v1.p3 | core insulin (uiu/ml) (ria method)', 'CHMA16:phv00203874.v1.p1 | serum insulin (mu/l)', 'COREINSU:phv00077389.v6.p3 | insulin amiu/ml. q16 [clinical chemistry lab, exam 1]']	quantitative	9369	3380	0	0	3244	2745	.	.	27.75	37.56	.	.	.
serum phosphorus (mg/dl)	['phosc1:phv00175986.v1.p3 | serum concentration of phosphorus mg/dl', 'CHMA12:phv00203870.v1.p1 | phosphorus (mg/dl). q12 [clinical chemistry lab, exam 1]']	quantitative	7451	3439	0	0	4012	0	.	.	3.54	0.52	.	.	.
serum potassium (mmol/l)	['CHMA06:phv00203864.v1.p1 | serum concentration of potassium meq/l', 'kc1:phv00175982.v1.p3 | potassium (mmol/l). q6 [clinical chemistry lab, exam 1]', 'CHMB06:phv00203881.v1.p1 | potassium (mmol per l) dec pt req. q6 [clinical chemistry lab, exam 2]', 'K44:phv00100430.v1.p1 | potassium (mmol/dl)', 'K44:phv00100047.v1.p1 | potassium (mmol/l)']	quantitative	10653	3455	3222	0	3976	0	.	.	4.28	0.38	.	.	.
serum sodium (mmol/l)	['nac1:phv00175981.v1.p3 | serum concentration of sodium meq/l', 'CHMA05:phv00203863.v1.p1 | sodium (mmol/l). q5 [clinical chemistry lab, exam 1]', 'CHMB05:phv00203880.v1.p1 | sodium (mmol per l) dec pt req. q5 [clinical chemistry lab, exam 2]']	quantitative	7431	3455	0	0	3976	0	.	.	144.09	4.29	.	.	.
serum uric acid (mg/dl)	['CHMB10:phv00203885.v1.p1 | uric acid (mg/dl). q15 [clinical chemistry lab, exam 1]', 'CHMA15:phv00203873.v1.p1 | uric acid (mg per dl) dec pt req. q10 [clinical chemistry lab, exam 2]', 'URIC44:phv00100048.v1.p1 | uric acid mg/dl [visit 1]', 'URIC44:phv00100431.v1.p1 | uric acid (mg/dl)', 'URIC44:phv00106997.v1.p1 | uric acid (mg/dl)', 'URIC_ACID:phv00127619.v2.p2 | uric acid (mg/dl)']	quantitative	8598	3455	3226	1917	0	0	.	.	5.9	1.56	.	.	.
sm1:phv00090189.v2.p3	sphingomyelin (mg/dl)	quantitative	4118	0	0	0	4118	0	.	.	47.43	14.91	.	.	.
splang3c:phv00086394.v2.p3	spielberger trait anger scale	quantitative	4090	0	0	0	4090	0	.	.	14.42	3.49	.	.	.
splanx3c:phv00086395.v2.p3	spielberger trait anxiety scale	quantitative	4090	0	0	0	4090	0	.	.	15.52	4.42	.	.	.
stf1:phv00085040.v2.p3	soluble tf (pg/ml)	quantitative	708	0	0	0	708	0	.	.	123.78	83.46	.	.	.
stm1:phv00085044.v2.p3	soluble thrombomodulin (ng/ml)	quantitative	711	0	0	0	711	0	.	.	36.69	19.4	.	.	.
tfpi1:phv00085042.v2.p3	tfpi (ng/ml)	quantitative	711	0	0	0	711	0	.	.	48.04	14.14	.	.	.
tnfa	TNF-α concentration in blood	quantitative	1387	0	0	0	1387	0	0	0	5.59	8.9	.	.	.
tnfa_r1	TNF-α receptor 1 concentration in blood	quantitative	1855	0	0	0	1855	0	0	0	1334.97	392.34	.	.	.
tnfri1:phv00085029.v3.p3	tumor necrosis factor-a soluble receptors (pg/ml)	quantitative	1827	0	0	0	1827	0	.	.	1308.17	318.17	.	.	.
total_cholesterol	Total cholesterol concentration in blood	quantitative	12469	3432	3234	0	4382	0	0	1421	206.03	39.53	.	.	.
total_cis_e1c:phv00085112.v2.p3	sum of 16:1 9 cis, 18:1 9 cis, 18:1 11 cis, 18:1 12 cis, 18:2 c/c	quantitative	1850	0	0	0	1850	0	.	.	31.58	3.46	.	.	.
trig5_mean	['trig5:phv00176660.v1.p3 | triglycerides (mg/dl)', 'trig4:phv00086831.v2.p3 | triglycerides (mg/dl)', 'trig3:phv00086400.v2.p3 | triglycerides (mg/dl)', 'trig2:phv00085918.v2.p3 | triglycerides (mg/dl)', 'trig1:phv00084968.v2.p3 | triglycerides (mg/dl)']	quantitative	4171	0	0	0	4171	0	.	.	124.8	59.29	.	.	.
triglycerides	Triglyceride concentration in blood	quantitative	12468	3432	3234	0	4382	0	0	1420	135.21	84.04	.	1157-TRIGLYCERIDES	8114
ualbcre1_mean	['ualbcre1:phv00085746.v2.p3 | urinary albumin/creatinine (mg/g)', 'ualbcre2:phv00085929.v2.p3 | urinary albumin/creatinine (mg/g)', 'ualbcre3:phv00086412.v2.p3 | urinary albumin/creatinine (mg/g)', 'ualbcre5:phv00177041.v1.p3 | urinary albumin/creatinine (mg/g)']	quantitative	4159	0	0	0	4159	0	.	.	17.03	37.58	.	.	.
ualbumn2_mean	['ualbumn2:phv00085928.v2.p3 | urinary albumin (mg/dl)', 'ualbumn3:phv00086411.v2.p3 | urinary albumin (mg/dl)', 'ualbumn5:phv00177039.v1.p3 | urinary albumin (mg/dl)']	quantitative	4160	0	0	0	4160	0	.	.	2.25	6.19	.	.	.
ucac1:phv00175988.v1.p3	urine concentration of calcium mg/dl	quantitative	4131	0	0	0	4131	0	.	.	9.33	6.82	.	.	.
uclc1:phv00175989.v1.p3	urine concentration of chloride mmol/l	quantitative	4130	0	0	0	4130	0	.	.	115.33	54.33	.	.	.
ucreat2_mean	['ucreat2:phv00085930.v2.p3 | urinary creatinine (mg/dl)', 'ucreat3:phv00086413.v2.p3 | urinary creatinine (mg/dl)', 'ucreat5:phv00177040.v1.p3 | urinary creatinine (mg/dl)']	quantitative	4167	0	0	0	4167	0	.	.	116.57	56.04	.	.	.
ukc1:phv00175990.v1.p3	urine concentration of potassium mmol/l	quantitative	4145	0	0	0	4145	0	.	.	55.74	30.39	.	.	.
umali:phv00401741.v1.p2	umali: albumin, urine - mg/l	quantitative	1333	0	0	1333	0	0	.	.	26.8	54.78	.	.	.
unac1:phv00175991.v1.p3	urine concentration of sodium mmol/l	quantitative	4145	0	0	0	4145	0	.	.	102.69	51.31	.	.	.
uphosc1:phv00175992.v1.p3	urine concentration of phosphorus mg/dl	quantitative	4143	0	0	0	4143	0	.	.	51.11	35.56	.	.	.
uureac1:phv00175987.v1.p3	urine concentration of blood urea nitrogen bun mg/dl	quantitative	4137	0	0	0	4137	0	.	.	799.06	441.3	.	.	.
uuricc1:phv00175993.v1.p3	urine concentration of uric acid mg/dl	quantitative	4142	0	0	0	4142	0	.	.	43.96	20.11	.	.	.
vd25d2c1:phv00175975.v1.p3	serum concentration of 25-hydroxyvitamin d2 25ohd2 ng/ml	quantitative	3958	0	0	0	3958	0	.	.	2.77	4.97	.	.	.
vd25d3c1:phv00175974.v1.p3	serum concentration of 25-hydroxyvitamin d3 25ohd3 ng/ml	quantitative	3958	0	0	0	3958	0	.	.	23.38	11.09	.	.	.
vitaminD3:phv00401707.v1.p2	25(oh) vitamin d3 (ng/ml) [visit 1]	quantitative	1905	0	0	1905	0	0	.	.	13.15	6.07	.	.	.
vitaminD3epimer:phv00401708.v1.p2	ep-25(oh) vitamin d3 (ng/ml) [visit 1]	quantitative	1399	0	0	1399	0	0	.	.	0.51	0.38	.	.	.
vitd251:phv00165060.v1.p3	25-hydroxy vitamin d	quantitative	2391	0	0	0	2391	0	.	.	26.65	11.83	.	6225-VITAMIN D,25-HYDROXY	1534
wbc_ncnc_bld	White blood cell concentration in blood	quantitative	21027	3459	3210	0	2273	10783	0	1302	6.15	1.75	.	.	.
weight_baseline	Body weight	quantitative	32964	3457	3231	0	4393	10830	9615	1438	75.94	16.46	.	.	.
