## Supplementary Table 2 for "A phenome-wide association study identifies effects of copy number variation of VNTRs and multicopy genes on multiple human traits"

### Sheet: Sheet1
Table S2. 104 highly correlated gene families where copy estimates were grouped.
Group number	Gene Group ID	Genes within group
1	AMY1_grp	"AMY1A" "AMY1B" "AMY1C"
2	ARHGEF_grp	"ARHGEF34P" "ARHGEF35-AS1" "ARHGEF5"
3	ARL17_grp	"ARL17A" "ARL17B"
4	BAGE_grp	"BAGE2" "BAGE3" "BAGE4"
5	BMS1P_grp	"BMS1P17" "BMS1P18" "BMS1P22"
6	BMS1P2_grp	"BMS1P2" "BMS1P2-AGAP9"
7	BOLA2_grp	"BOLA2" "BOLA2B"
8	C4B_grp	"C4B" "C4B_2"
9	CBWD_grp	"CBWD3" "CBWD6"
10	CCL_grp	"CCL3" "CCL3L1" "CCL3L3" "CCL4L1" "CCL4L2"
11	CFHR_grp	"CFHR1" "CFHR3"
12	CLPS_grp	"CLPS" "CLPSL1"
13	CTAGE_grp	"CTAGE4" "CTAGE8"
14	DEF_grp	"DEFA1" "DEFA1B" "DEFT1P" "DEFT1P2"
15	DEFB10_grp	"DEFB103A" "DEFB103B" "DEFB104A" "DEFB104B" "DEFB105A" "DEFB105B" "DEFB106A" "DEFB106B" "DEFB107A" "DEFB107B"
16	DUXAP_grp	"DUXAP10" "DUXAP9"
17	EIF3C_grp	"EIF3C" "EIF3CL"
18	FAM_grpA	"FAM85A" "FAM86B1" "FAM86B2" "FAM90A2P"
19	FAM_grpB	"FAM86FP" "FAM90A1"
20	FAM138_grp	"FAM138A" "FAM138C" "FAM138F"
21	FAM25_grp	"FAM25C" "FAM25G"
22	FAM74A_grp	"FAM74A1" "FAM74A6"
23	GOLGA6L_grp	"GOLGA6L1" "GOLGA6L22"
24	GSTT_grp	"GSTT4" "GSTTP2"
25	GSTT2_grp	"GSTT2" "GSTT2B"
26	GTF2H2_grp	"GTF2H2" "GTF2H2B" "GTF2H2C" "GTF2H2C_2"
27	GUSBP1_grp	"GUSBP14" "GUSBP16"
28	HNRNPCL_grp	"HNRNPCL3" "HNRNPCL4"
29	IGHV1OR15_grp	"IGHV1OR15-1" "IGHV1OR15-3"
30	KIR2DS_grpA	"KIR2DS1" "KIR2DS5"
31	KIR2DS_grpB	"KIR2DS2" "KIR2DS3"
32	LCE3_grp	"LCE3B" "LCE3C"
33	LINC01297_grp	"LINC01297" "LINC01297-DUXAP10-NBEAP6"
34	LOC_grpA	"LOC100288570" "LOC440895"
35	LOC_grpB	"LOC100506990" "LOC729732"
36	LOC_grpC	"LOC102724238" "LOC554249"
37	LOC_grpD	"LOC102724760" "LOC642131"
38	LOC_grpE	"LOC388242" "LOC613038"
39	LOC_grpF	"LOC388436" "LOC79999"
40	LOC1_grp	"LOC101928804" "LOC112267881"
41	LOC10_grp	"LOC102723655" "LOC105369266"
42	LOC102723_grp	"LOC102723534" "LOC102723623"
43	MBD3L2_grp	"MBD3L2" "MBD3L2B"
44	MIR10396_grp	"MIR10396A" "MIR10396B"
45	MIR1233_grp	"MIR1233-1" "MIR1233-2"
46	MIR1302_grp	"MIR1302-10" "MIR1302-11" "MIR1302-2" "MIR1302-9"
47	MIR1972_grp	"MIR1972-1" "MIR1972-2"
48	MIR3118_grp	"MIR3118-2" "MIR3118-3" "MIR3118-4"
49	MIR3648_grp	"MIR3648-1" "MIR3648-2"
50	MIR3680_grp	"MIR3680-1" "MIR3680-2"
51	MIR3689_grp	"MIR3689B" "MIR3689D2"
52	MIR4477_grp	"MIR4477A" "MIR4477B"
53	MIR45_grp	"MIR4507" "MIR4538"
54	MIR4509_grp	"MIR4509-1" "MIR4509-2" "MIR4509-3"
55	MIR570_grp	"MIR570" "MIR570HG"
56	MIR5701_grp	"MIR5701-1" "MIR5701-2" "MIR5701-3"
57	MIR6511A_grp	"MIR6511A1" "MIR6511A2" "MIR6511A3" "MIR6511A4"
58	MIR6724_grp	"MIR6724-1" "MIR6724-2" "MIR6724-3" "MIR6724-4"
59	MIR6770_grp	"MIR6770-1" "MIR6770-2" "MIR6770-3"
60	MIR6859_grp	"MIR6859-1" "MIR6859-2" "MIR6859-3" "MIR6859-4"
61	MIR6862_grp	"MIR6862-1" "MIR6862-2"
62	MIR8071_grp	"MIR8071-1" "MIR8071-2"
63	MIR941_grp	"MIR941-2" "MIR941-3" "MIR941-4" "MIR941-5"
64	NPIPA_grp	"NPIPA2" "NPIPA3"
65	OR2A_grp	"OR2A1" "OR2A20P" "OR2A42" "OR2A9P" "OR2A1-AS1"
66	OR2T1_grp	"OR2T10" "OR2T11"
67	OR4_grpA	"OR4C11" "OR4P4" "OR4S2"
68	OR4_grpB	"OR4K1" "OR4K2" "OR4K3" "OR4K5" "OR4M1" "OR4N2" "OR4Q3"
69	OR4F_grp	"OR4F16" "OR4F29" "OR4F3"
70	OR8U_grp	"OR8U1" "OR8U8"
71	PCDHB_grp	"PCDHB7" "PCDHB8"
72	PGA_grp	"PGA3" "PGA4" "PGA5"
73	POLR2J_grp	"POLR2J2" "POLR2J3"
74	POTE_grp	"POTEH-AS1" "POTEM"
75	POTEB_grp	"POTEB" "POTEB2"
76	PRAMEF_grp	"PRAMEF18" "PRAMEF22"
77	PRR20_grp	"PRR20A" "PRR20B" "PRR20C" "PRR20D" "PRR20E"
78	PRR23D_grp	"PRR23D1" "PRR23D2"
79	PRSS_grp	"PRSS1" "PRSS2"
80	PSG_grp	"PSG10P" "PSG8-AS1"
81	RASA4_grp	"RASA4" "RASA4B" "RASA4DP"
82	RNA_grp	"RNA18SN1" "RNA18SN2" "RNA18SN3" "RNA18SN4" "RNA18SN5" "RNA28SN1" "RNA28SN2" "RNA28SN3" "RNA28SN5" "RNA45SN1" "RNA45SN2" "RNA45SN3" "RNA45SN5" "RNA5-8SN1" "RNA5-8SN2" "RNA5-8SN3" "RNA5-8SN4" "RNA5-8SN5"
83	RNA5S_grp	"RNA5S1" "RNA5S10" "RNA5S11" "RNA5S12" "RNA5S13" "RNA5S14" "RNA5S15" "RNA5S16" "RNA5S17" "RNA5S2" "RNA5S3" "RNA5S4" "RNA5S5" "RNA5S6" "RNA5S7" "RNA5S8"
84	SERF1_grp	"SERF1A" "SERF1B"
85	SLX1_grp	"SLX1A" "SLX1A-SULT1A3" "SLX1B" "SLX1B-SULT1A4"
86	SMN_grp	"SMN1" "SMN2"
87	SNAR-A_grpA	"SNAR-A1" "SNAR-A2"
88	SNAR-A_grpB	"SNAR-A10" "SNAR-A11" "SNAR-A14" "SNAR-A3" "SNAR-A4" "SNAR-A5" "SNAR-A6" "SNAR-A7" "SNAR-A8" "SNAR-A9"
89	SNAR-A1_grp	"SNAR-A12" "SNAR-A13"
90	SNAR-B_grp	"SNAR-B1" "SNAR-B2"
91	SNAR-C_grp	"SNAR-C1" "SNAR-C2" "SNAR-C5"
92	SNORD13B_grp	"SNORD13B-1" "SNORD13B-2"
93	SNORD3B_grp	"SNORD3B-1" "SNORD3B-2"
94	SPATA31A_grp	"SPATA31A5" "SPATA31A7"
95	SPDYE_grpA	"SPDYE10P" "SPDYE11" "SPDYE13" "SPDYE14" "SPDYE15" "SPDYE8" "SPDYE9"
96	SPDYE_grpB	"SPDYE2" "SPDYE2B" "SPDYE6"
97	SULT1A_grp	"SULT1A3" "SULT1A4"
98	TBC1D3_grp	"TBC1D3" "TBC1D3C" "TBC1D3D" "TBC1D3E" "TBC1D3F" "TBC1D3G" "TBC1D3H" "TBC1D3I" "TBC1D3K" "TBC1D3L"
99	TP53TG3_grp	"TP53TG3" "TP53TG3B" "TP53TG3C" "TP53TG3E" "TP53TG3F"
100	ULK4P_grp	"ULK4P1" "ULK4P2"
101	UPK3BL_grp	"UPK3BL1" "UPK3BL2"
102	USP17L_grpA	"USP17L11" "USP17L18" "USP17L19" "USP17L20" "USP17L6P" "USP17L15" "USP17L22" "USP17L13" "USP17L17"
103	USP17L_grpB	"USP17L12" "USP17L21"
104	USP17L_grpC	"USP17L24" "USP17L25" "USP17L26" "USP17L27" "USP17L28" "USP17L29" "USP17L30" "USP17L5" "USP17L9P"
