## Supplementary Table 6 for "A phenome-wide association study identifies effects of copy number variation of VNTRs and multicopy genes on multiple human traits"

### Sheet: Biome.Topmed.replication
Table S6. Results of replication analysis for VNTRs in the BioMe cohort
VNTR coordinate (hg38)	Phenotype	Cohort	Sample size, TOPMed discovery cohort	Raw p-value, TOPMed discovery cohort	FDR, TOPMed discovery cohort	Phenotype code, BioMe replication cohort	Sample size, BioMe replication cohort	BioMe sample size as fraction of TopMed sample size	Raw p-value, BioMe replication cohort	FDR, BioMe replication cohort
chr14:22355658-22355834	lymphocyte_ncnc_bld	ALL	5402	2.947e-30	1.882e-23	2692-LYMPHOCYTE #	7104	1.31507	5.196e-51	2.02644e-49
chr14:22355658-22355834	lymphocyte_ncnc_bld	EUR	4297	5.308e-24	3.243e-17	2692-LYMPHOCYTE #	2048	0.476612	2.024e-17	7.8936e-17
chr14:22055304-22055407	lymphocyte_ncnc_bld	ALL	5436	6.132e-20	2.611e-13	2692-LYMPHOCYTE #	7113	1.3085	4.782e-30	3.6764e-29
chr14:22161657-22161907	lymphocyte_ncnc_bld	ALL	5418	2.14e-19	6.834e-13	2692-LYMPHOCYTE #	7100	1.31045	1.225e-38	1.5925e-37
chr14:22144726-22144848	lymphocyte_ncnc_bld	ALL	5416	1.48e-17	3.781e-11	2692-LYMPHOCYTE #	7092	1.30945	1.614e-41	3.1473e-40
chr14:22055304-22055407	lymphocyte_ncnc_bld	EUR	4315	3.265e-17	1.33e-10	2692-LYMPHOCYTE #	2051	0.475319	2.071e-11	6.213e-11
chr14:22355658-22355834	neutrophil_ncnc_bld	ALL	5016	4.256e-15	7.766e-09	2691-NEUTROPHIL #	7097	1.41487	4.666e-31	4.54935e-30
chr14:22161657-22161907	lymphocyte_ncnc_bld	EUR	4302	8.372e-15	2.046e-08	2692-LYMPHOCYTE #	2047	0.475825	1.241e-12	4.39991e-12
chr14:22355658-22355834	neutrophil_ncnc_bld	EUR	3909	5.521e-14	1.124e-07	2691-NEUTROPHIL #	2048	0.523919	3.527e-09	9.1702e-09
chr8:125477978-125478219	triglycerides	ALL	12175	3.102e-13	4.953e-07	1157-TRIGLYCERIDES	8114	0.666448	0.9794	0.9794
chr14:22144726-22144848	lymphocyte_ncnc_bld	EUR	4303	5.177e-13	9.036e-07	2692-LYMPHOCYTE #	2048	0.475947	4.388e-12	1.4261e-11
chr8:125477978-125478219	triglycerides	EUR	8603	3.234e-11	4.939e-05	1157-TRIGLYCERIDES	2537	0.294897	0.9691	0.9794
chr7:38328697-38328815	lymphocyte_ncnc_bld	ALL	5426	8.544e-11	0.0001091	2692-LYMPHOCYTE #	7101	1.3087	2.346e-25	1.30706e-24
chr20:40667631-40667991	neutrophil_ncnc_bld	EUR	3932	2.114e-09	0.002583	2691-NEUTROPHIL #	2053	0.522126	0.5205	0.699983
chr7:38328697-38328815	lymphocyte_ncnc_bld	EUR	4311	8.797e-09	0.008957	2692-LYMPHOCYTE #	2046	0.4746	3e-09	8.35714e-09
