## Supplementary Table 7 for "A phenome-wide association study identifies effects of copy number variation of VNTRs and multicopy genes on multiple human traits"

### Sheet: Biome.Topmed.replication
Table S7. Results of replication analysis for multicopy genes in the BioMe cohort
Multicopy gene name	Genomic coordinates (hg38)	Genes	Phenotype	Cohort	Sample size, TOPMed discovery cohort	Raw p-value, TOPMed discovery cohort	FDR, TOPMed discovery cohort	Phenotype code, BioMe replication cohort	Sample size, BioMe replication cohort	BioMe sample size as fraction of TopMed sample size	Raw p-value, BioMe replication cohort	FDR, BioMe replication cohort
HBA2	chr16:172875-173710	HBA2	mcv_entvol_rbc	AFR	741	7.134e-38	1.654e-32	2605-MEAN CORP. VOLUME	2331	3.14575	5.72e-84	9.2664e-83
HBA2	chr16:172875-173710	HBA2	mch_entmass_rbc	AFR	581	6.378e-36	7.392e-31	2606-MEAN CORP. HGB	2331	4.01205	6.55e-95	1.32637e-93
HBA2	chr16:172875-173710	HBA2	mchc_mcnc_rbc	AFR	1393	1.913e-25	1.109e-20	2607-MEAN CORP. HGB CONC.	2330	1.67265	7.224e-72	9.7524e-71
HBA2	chr16:172875-173710	HBA2	mch_entmass_rbc	ALL	5500	1.06e-21	8.935e-17	2606-MEAN CORP. HGB	8533	1.55145	1.63e-133	1.3203e-131
HBA2	chr16:172875-173710	HBA2	mcv_entvol_rbc	ALL	6747	2.927e-20	1.85e-15	2605-MEAN CORP. VOLUME	8533	1.26471	2.47e-111	6.669e-110
HBA2	chr16:172875-173710	HBA2	hemoglobin_mcnc_bld	AFR	2748	4.512e-17	2.092e-12	2603-HEMOGLOBIN	2332	0.848617	0.002427	0.00893577
PRSS_grp	chr7:142749471-142753072;chr7:142770942-142774564	PRSS1,PRSS2	lymphocyte_ncnc_bld	ALL	5574	7.073e-13	1.49e-08	2692-LYMPHOCYTE #	7164	1.28525	1.168e-27	1.1826e-26
PRSS_grp	chr7:142749471-142753072;chr7:142770942-142774564	PRSS1,PRSS2	lymphocyte_ncnc_bld	EUR	4435	3.029e-12	5.687e-08	2692-LYMPHOCYTE #	2061	0.464713	0.0003022	0.0013599
LOC100508046	chr14:18976749-18980793	LOC100508046	mch_entmass_rbc	AFR	581	2.113e-11	8.163e-07	2606-MEAN CORP. HGB	2331	4.01205	0.1408	0.271543
POTE_grp	chr14:19421025-19423994;chr14:18967433-19003752;chr22:15700385-15703354	POTEH-AS1,POTEM	mch_entmass_rbc	AFR	581	3.296e-11	1.091e-06	2606-MEAN CORP. HGB	2331	4.01205	0.1235	0.243988
LPA	chr6:160531481-160664275	LPA	total_cholesterol	ALL	12353	2.722e-10	3.441e-06	1119-CHOLESTEROL	8180	0.662187	0.0001111	0.000529359
HBA2	chr16:172875-173710	HBA2	mchc_mcnc_rbc	ALL	10108	3.022e-10	3.639e-06	2607-MEAN CORP. HGB CONC.	8530	0.843886	7.69e-112	3.11445e-110
BMS1P_grp	chr14:19083133-19093337;chr14:19306689-19316914;chr14:19083133-19098320;chr14:19301703-19316914;chr22:15805697-15815897;chr22:15805697-15820884	BMS1P17,BMS1P18,BMS1P22	mch_entmass_rbc	AFR	581	3.688e-10	8.662e-06	2606-MEAN CORP. HGB	2331	4.01205	0.0829	0.172343
LINC02297	chr14:18630537-18633634	LINC02297	mch_entmass_rbc	AFR	581	3.564e-09	7.51e-05	2606-MEAN CORP. HGB	2331	4.01205	0.1653	0.295826
DUXAP_grp	chr14:19062371-19105238;chr14:19294789-19337674;chr14:19062376-19107497;chr14:19303415-19337669	DUXAP10,DUXAP9	mch_entmass_rbc	AFR	581	1.632e-08	0.0002702	2606-MEAN CORP. HGB	2331	4.01205	0.07489	0.165109
POTEH	chr22:15690025-15721631	POTEH	eosinophil_ncnc_bld	EUR	3900	4.314e-08	0.0002846	2694-EOSINOPHIL #	2061	0.528462	0.006074	0.0204998
LOC101929572	chr14:19421025-19424584	LOC101929572	mch_entmass_rbc	AFR	581	2.039e-08	0.0003151	2606-MEAN CORP. HGB	2331	4.01205	0.06141	0.157216
POTEG	chr14:19402485-19434341	POTEG	mch_entmass_rbc	AFR	581	2.215e-08	0.0003209	2606-MEAN CORP. HGB	2331	4.01205	0.06799	0.165109
OR11H1	chr22:15528158-15529139	OR11H1	eosinophil_ncnc_bld	EUR	3900	9.001e-08	0.0004845	2694-EOSINOPHIL #	2061	0.528462	0.001822	0.00710871
POTEH	chr22:15690025-15721631	POTEH	annd25c1_phv00175977.v1.p3	EUR	1624	1.797e-07	0.0007832	6225-VITAMIN D,25-HYDROXY	1534	0.944581	0.06211	0.157216
LINC01297_grp	chr14:19344330-19384288;chr14:19268802-19384288	LINC01297,LINC01297-DUXAP10-NBEAP6	mch_entmass_rbc	AFR	581	9.22e-08	0.0008548	2606-MEAN CORP. HGB	2331	4.01205	0.04553	0.12717
HBA2	chr16:172875-173710	HBA2	hemoglobin_mcnc_bld	ALL	20789	7.207e-07	0.004673	2603-HEMOGLOBIN	8534	0.410506	0.0006835	0.00291387
