## Supplementary Table 8 for "A phenome-wide association study identifies effects of copy number variation of VNTRs and multicopy genes on multiple human traits"

### Sheet: Sheet1
Table S8. Results of causal variant analysis using MsCAVIAR for VNTRs
VNTR coordinate (hg38)	Phenotype code	Cohort from TOPMed discovery PheWAS	Sample size, TOPMed discovery cohort	Raw p-value, TOPMed discovery cohort	FDR, TOPMed discovery cohort	Probability of VNTR as being causal variant by MsCAVIAR	Rank of VNTR as being causal variant by MsCAVIAR	Top ranked SNV by MsCAVIAR (chr_coordinate)	Probability of top ranked SNV as being causal by MsCAVIAR	Number of samples used by MsCAVIAR
chr13:113107242-113109277	factor_VII_perc	ALL	6383	2.847e-43	4.3e-36	6.15489e-12	25	13_113105440	0.445827	6383
chr14:22355658-22355834	lymphocyte_ncnc_bld	ALL	5402	2.947e-30	2.225e-23	0.988259	1	14_22284990	0.00267561	5402
chr14:22055304-22055407	lymphocyte_ncnc_bld	ALL	5436	6.132e-20	3.087e-13	0.978828	1	14_21990456	0.00807678	5436
chr14:22161657-22161907	lymphocyte_ncnc_bld	ALL	5418	2.14e-19	8.08e-13	0.968364	1	14_22138307	0.0103286	5418
chr14:22154257-22154418	lymphocyte_ncnc_bld	ALL	5414	7.971e-19	2.408e-12	0.964594	1	14_22138307	0.0130088	5414
chr14:22144726-22144848	lymphocyte_ncnc_bld	ALL	5416	1.48e-17	3.725e-11	0.929242	1	14_22138307	0.0375793	5416
chr14:22355658-22355834	wbc_ncnc_bld	ALL	20165	1.184e-16	2.555e-10	0.999998	1	14_22367871	1.219e-06	20165
chr14:22367788-22367979	lymphocyte_ncnc_bld	ALL	5425	2.915e-16	5.503e-10	0.976745	1	14_22284990	0.00544951	5425
chr14:22355658-22355834	neutrophil_ncnc_bld	ALL	5016	4.256e-15	7.142e-09	0.961924	1	14_22271376	0.00291921	5016
chr8:125477978-125478219	triglycerides	ALL	12175	3.102e-13	4.685e-07	0.977794	1	8_125487789	0.0145945	12175
chr11:61834989-61835090	i20_4_n6_e1_phv00085102.v2.p3	ALL	1845	1.898e-12	2.606e-06	6.66938e-11	91	11_61820833	0.476924	1845
chr14:22154257-22154418	wbc_ncnc_bld	ALL	20244	2.305e-12	2.901e-06	1	1	14_22122253	7.69985e-08	20244
chr7:38328697-38328815	lymphocyte_ncnc_bld	ALL	5426	8.544e-11	9.926e-05	0.501009	1	7_38266228	0.498805	5426
chr5:11240101-11241179	wbc_ncnc_bld	ALL	20443	7.321e-10	0.0007898	0.999999	1	5_11259384	1.79087e-07	20443
chr14:22144726-22144848	wbc_ncnc_bld	ALL	20260	9.014e-10	0.0009076	0.999972	1	14_22113040	6.36734e-06	20260
chr14:22355658-22355834	il6	ALL	8056	9.991e-10	0.0009431	0.999949	1	14_22427803	4.76265e-06	8056
chr11:135063107-135063295	wbc_ncnc_bld	ALL	19367	2.541e-09	0.002248	0.999989	1	11_135041722	7.69626e-06	19367
chr14:22154257-22154418	fibrinogen_mg_dl	ALL	10501	2.969e-09	0.002248	0.998736	1	14_22122253	0.000640166	10501
chr14:22154257-22154418	neutrophil_ncnc_bld	ALL	5026	2.772e-09	0.002248	0.979515	1	14_22237558	0.0023425	5026
chr8:221040-225956	wbc_ncnc_bld	ALL	20299	2.977e-09	0.002248	0.997216	1	8_149953	0.00143846	20299
chr14:22144726-22144848	il6	ALL	8126	6.121e-09	0.004402	0.999759	1	14_22122704	2.20761e-05	8126
chr2:241864214-241866164	wbc_ncnc_bld	ALL	20460	7.529e-09	0.005169	0.999998	1	2_241927901	1.34635e-06	20272
chr20:35153265-35154544	HEMA15_phv00206653.v1.p1	ALL	3254	8.751e-09	0.005746	0.00361654	50	20_35176751	0.142234	3254
chr13:114352746-114352885	wbc_ncnc_bld	ALL	20205	9.434e-09	0.005937	0.999982	1	13_114290751	1.76905e-05	20205
chr14:22161657-22161907	wbc_ncnc_bld	ALL	20250	1.142e-08	0.006721	0.999986	1	14_22107871	5.04749e-06	20250
chr6:121441119-121441367	cac_score	ALL	5151	1.157e-08	0.006721	0.99714	1	6_121356308	0.000617847	5151
chr12:79814200-79814839	il18	ALL	827	1.435e-08	0.008027	0.663702	1	12_79720900	0.0570215	827
chr15:88855422-88857301	height_baseline	ALL	32199	1.85e-08	0.009979	0.0028716	8	15_88852395	0.763037	32199
chr14:22144726-22144848	neutrophil_ncnc_bld	ALL	5027	2.196e-08	0.01144	0.979993	1	14_22237558	0.00207645	5027
chr20:40667631-40667991	neutrophil_ncnc_bld	ALL	5064	2.55e-08	0.01284	0.990825	1	20_40670563	0.00137111	5064
chr11:61834989-61835090	total_cis_e1c_phv00085112.v2.p3	ALL	1845	2.67e-08	0.01301	3.36815e-06	71	11_61820833	0.454018	1845
chr8:20621801-20622154	wbc_ncnc_bld	ALL	20467	2.893e-08	0.01365	1	1	8_20530035	7.57499e-08	20467
chr11:61834989-61835090	i20_2_n6_e1_phv00085100.v2.p3	ALL	1845	4.365e-08	0.01946	3.80102e-07	88	11_61820833	0.399876	1845
chr21:42292568-42293997	wbc_ncnc_bld	ALL	20449	4.38e-08	0.01946	0.999991	1	21_42237138	5.96671e-06	20449
chr14:22055304-22055407	wbc_ncnc_bld	ALL	20368	4.846e-08	0.02091	0.998346	1	14_22028343	0.000404071	20368
chr20:14861967-14862716	vitaminD3_phv00401707.v1.p2	ALL	1846	5.398e-08	0.02265	0.589876	1	20_14773570	0.087147	1846
chr14:22161657-22161907	neutrophil_ncnc_bld	ALL	5032	6.331e-08	0.0256	0.965144	1	14_22237558	0.00245919	5032
chr3:194324570-194325439	wbc_ncnc_bld	ALL	20425	6.441e-08	0.0256	0.975363	1	3_194382258	0.0223036	20425
chr2:238532812-238551179	wbc_ncnc_bld	ALL	20463	9.14e-08	0.0347	0.984381	1	2_238611505	0.00971457	20463
chr2:238713166-238714068	wbc_ncnc_bld	ALL	20449	9.191e-08	0.0347	0.99997	1	2_238776946	8.02149e-06	20449
chr8:726864-727131	wbc_ncnc_bld	ALL	20425	9.903e-08	0.03648	0.995905	1	8_710479	0.000877636	20425
chr14:22144726-22144848	fibrinogen_mg_dl	ALL	10519	1.054e-07	0.0379	0.96227	1	14_22122253	0.0190075	10519
chr7:142575326-142575627	lymphocyte_ncnc_bld	ALL	5441	1.134e-07	0.03983	0.864159	1	7_142505138	0.125688	5441
chr1:239974982-239975627	basophil_ncnc_bld	ALL	3014	1.199e-07	0.04116	0.93232	1	1_239888597	0.00407789	3014
chr18:63612-64130	wbc_ncnc_bld	ALL	19904	1.245e-07	0.04176	0.999915	1	18_152608	5.22245e-05	19904
chr22:24448101-24448432	il18	ALL	853	1.272e-07	0.04176	0.667326	1	22_24546010	0.0254779	853
chr3:84459697-84459827	ACHES_combined	ALL	10567	1.617e-07	0.05196	0.987509	1	3_84442001	0.000619618	10567
chr17:49568943-49569492	serum_albumin_g_dl	ALL	6491	1.659e-07	0.0522	0.986867	1	17_49573407	0.00225434	6491
chr20:58309453-58309626	SKINDRY_combined	ALL	10604	1.882e-07	0.05801	0.943276	1	20_58407883	0.0145371	10604
chr1:228532796-228554922	wbc_ncnc_bld	ALL	20417	1.948e-07	0.05884	0.999964	1	1_228484557	7.84308e-06	20417
chr8:47763672-47764235	wbc_ncnc_bld	ALL	20446	2.08e-07	0.0616	0.999823	1	8_47812162	3.90892e-05	20446
chr5:71525160-71526051	FELTBLUE_phv00079123.v6.p3	ALL	9886	2.245e-07	0.0652	0.991148	1	5_71443141	0.00294224	9886
chr6:160169034-160169725	LIPA08_phv00207642.v1.p1	ALL	3187	2.417e-07	0.06888	1.04665e-14	87	6_160177564	0.5	3187
chr20:64179848-64180211	wbc_ncnc_bld	ALL	20415	2.494e-07	0.06975	0.999401	1	20_64234812	0.000247539	20415
chr8:143808288-143808443	stf1_phv00085040.v2.p3	ALL	703	2.749e-07	0.07549	0.939021	1	8_143786827	0.0110228	703
chr1:248752522-248754496	wbc_ncnc_bld	ALL	20394	3.085e-07	0.0832	0.31227	2	1_248671806	0.687685	20394
chr1:24592647-24593155	EMOWELL_mean	ALL	10589	3.188e-07	0.08447	0.983508	1	1_24597680	0.0010065	10589
chr15:88855422-88857301	wbc_ncnc_bld	ALL	20450	3.311e-07	0.08622	0.97672	1	15_88776513	0.00484454	20450
chr5:59434007-59434326	serum_albumin_g_dl	ALL	6475	3.398e-07	0.08698	0.950735	1	5_59421286	0.0129992	6475
chr2:241864214-241866164	neutrophil_ncnc_bld	ALL	5063	3.484e-07	0.0877	0.924066	1	2_241807632	0.0569528	5063
chr12:132155637-132158534	wbc_ncnc_bld	ALL	20412	4.019e-07	0.09951	0.999944	1	12_132188846	4.20112e-05	20412
