## Supplementary Table 9 for "A phenome-wide association study identifies effects of copy number variation of VNTRs and multicopy genes on multiple human traits"

### Sheet: Topmed.Multicopygenes.MsCAVIAR.
Table S9. Results of causal variant analysis using MsCAVIAR for multicopy genes
Gene name	Phenotype code	Cohort from TOPMed discovery PheWAS	Sample size, TOPMed discovery cohort	Raw p-value, TOPMed discovery cohort	FDR, TOPMed discovery cohort	Probability of VNTR as being causal variant by MsCAVIAR	Rank of VNTR as being causal variant by MsCAVIAR	Top ranked SNV by MsCAVIAR (chr_coordinate)	Probability of top ranked SNV as being causal by MsCAVIAR	Number of samples used by MsCAVIAR
LPA	LIPA08_phv00207642.v1.p1	ALL	3303	5.61e-170	1.419e-164	0.5	1	6_160564494	0.305387	3303
LPA	CORELPA_phv00077392.v6.p3	ALL	2840	1.84e-167	2.326e-162	0.5	1	6_160576386	0.198412	2840
HBA2	mch_entmass_rbc	ALL	5500	1.06e-21	8.935e-17	0.831505	1	16_81951	0.0219532	5500
HBA2	mcv_entvol_rbc	ALL	6747	2.927e-20	1.85e-15	0.949965	1	16_81951	0.0254616	6747
POTEH	QRSINT42_phv00100451.v1.p1	ALL	3085	1.99e-15	1.006e-10	0.866301	1	22_15678741	0.0135622	3085
BMS1P_grp	LPPLA2_phv00098769.v1.p1	ALL	3174	3.012e-15	1.269e-10	0.502382	1	22_15841288	0.24358	3174
LOC100508046	LPPLA2_phv00098769.v1.p1	ALL	3174	1.314e-14	4.747e-10	0.88181	1	14_18986979	0.00991852	3174
POTE_grp	LPPLA2_phv00098769.v1.p1	ALL	3174	3.01e-14	9.514e-10	0.500036	1	14_19019090	0.423739	3174
LOC101929572	LPPLA2_phv00098769.v1.p1	ALL	3174	4.139e-14	1.047e-09	0.505136	1	14_19390802	0.337398	3174
LINC02297	LPPLA2_phv00098769.v1.p1	ALL	3174	4.048e-14	1.047e-09	0.704171	1	14_18612540	0.110869	3174
DUXAP_grp	LPPLA2_phv00098769.v1.p1	ALL	3174	1.105e-13	2.54e-09	0.661428	1	14_19390802	0.0711425	3174
PRSS_grp	lymphocyte_ncnc_bld	ALL	5574	7.073e-13	1.49e-08	0.500002	1	7_142747676	0.498325	5574
LINC01297_grp	LPPLA2_phv00098769.v1.p1	ALL	3174	2.134e-12	4.151e-08	0.511041	1	14_19390802	0.331127	3174
POTEH	APASIU21_phv00204648.v1.p1	ALL	3177	7.526e-12	1.359e-07	0.622931	1	22_15799885	0.0580507	3177
DUXAP8	fgfc1_phv00175979.v1.p3	ALL	3998	1.268e-11	2.138e-07	0.522446	1	22_15886000	0.427879	3998
POTEG	LPPLA2_phv00098769.v1.p1	ALL	3174	2.213e-11	3.497e-07	0.506085	1	14_19390802	0.328389	3174
POTEH	fgfc1_phv00175979.v1.p3	ALL	3998	3.177e-11	4.726e-07	0.597786	1	22_15691320	0.0788086	3998
LPA	CREVASC_phv00193172.v4.p3	ALL	10097	9.396e-11	1.32e-06	0.649841	1	6_160737974	0.017692	10097
DUXAP8	ENDOTHELIN_phv00125950.v2.p2	ALL	1890	1.665e-10	2.216e-06	0.520716	1	22_15787144	0.186816	1890
LPA	total_cholesterol	ALL	12353	2.722e-10	3.441e-06	0.999921	1	6_160432897	2.80246e-05	12353
HBA2	mchc_mcnc_rbc	ALL	10108	3.022e-10	3.639e-06	0.999969	1	16_207157	3.03639e-06	10108
POTEH	ENDOTHELIN_phv00125950.v2.p2	ALL	1890	3.737e-10	4.295e-06	0.521759	1	22_15799842	0.112848	1890
POTEH	MENSREGA_phv00078610.v6.p3	ALL	9063	4.871e-10	5.355e-06	0.547319	1	22_15618624	0.222187	9063
PRSS_grp	wbc_ncnc_bld	ALL	20793	9.749e-10	1.027e-05	0.999116	1	7_142760719	0.000707785	20793
CFHR_grp	macular_degeneration	ALL	12946	7.879e-09	7.663e-05	0.000117958	75	1_196898103	0.160963	12946
LPA	PTCA_phv00193199.v4.p3	ALL	10097	7.622e-09	7.663e-05	0.677353	1	6_160759543	0.0503688	10097
OR11H2	LPPLA2_phv00098769.v1.p1	ALL	3174	9.182e-09	8.599e-05	0.607119	1	14_19733117	0.202594	3174
POTEH	allergies	ALL	7493	1.11e-08	0.0001002	0.527296	1	22_15617912	0.29792	7493
LNCRNA-ATB	LPPLA2_phv00098769.v1.p1	ALL	3174	1.255e-08	0.0001094	0.716883	1	14_19166841	0.0960415	3174
DUXAP8	QRSINT42_phv00100451.v1.p1	ALL	3085	5.502e-08	0.0004638	0.658435	1	22_15688612	0.145797	3085
HLA-DQA1	asthma	ALL	18187	9.235e-08	0.0007533	0.000140469	97	6_32653236	0.35996	18187
LPA	lppla2_act	ALL	7759	1.117e-07	0.0008827	0.998615	1	6_160439398	0.000160318	7759
POTEH	INFA8_phv00207607.v1.p1	ALL	2552	1.922e-07	0.001473	0.523428	1	22_15692769	0.302902	2552
OR11H1	MENSREGA_phv00078610.v6.p3	ALL	9063	2.483e-07	0.001794	0.641372	1	22_15618624	0.247523	9063
CLPS_grp	CORELYCP_phv00077393.v6.p3	ALL	2882	2.448e-07	0.001794	0.987426	1	6_35816140	0.00164252	2882
DUXAP8	APASIU21_phv00204648.v1.p1	ALL	3177	3.591e-07	0.002522	0.595233	1	22_15914023	0.031349	3177
OR2A7	bp_diastolic	ALL	32822	4.143e-07	0.002831	0.999999	1	7_144263696	7.40317e-07	32822
OR4_grpB	LPPLA2_phv00098769.v1.p1	ALL	3174	7.004e-07	0.004661	0.81845	1	14_19929810	0.0579168	3174
HBA2	hemoglobin_mcnc_bld	ALL	20789	7.207e-07	0.004673	0.999999	1	16_163395	4.05095e-07	20789
FRG1EP	CREVASC_phv00193172.v4.p3	ALL	10097	7.609e-07	0.00481	0.669988	1	20_29401929	0.0851009	10097
DUXAP8	INFA8_phv00207607.v1.p1	ALL	2552	1.026e-06	0.006298	0.529134	1	22_15727892	0.136954	2552
IGLL5	wbc_ncnc_bld	ALL	20793	1.046e-06	0.006298	0.999996	1	22_22874363	9.81775e-07	20793
BMS1P_grp	APASIU01_phv00204736.v1.p1	ALL	3376	1.811e-06	0.01018	7.03552e-177	98	14_19209333	0.5	3376
BMS1P_grp	LIPA06_phv00207640.v1.p1	ALL	3376	1.811e-06	0.01018	7.03552e-177	98	14_19209333	0.5	3376
OR2A_grp	bp_diastolic	ALL	32822	1.753e-06	0.01018	0.999999	1	7_144263696	2.65502e-07	32822
POTEH	LPPLA2_phv00098769.v1.p1	ALL	3174	2.785e-06	0.01531	0.520167	1	22_15691820	0.305016	3174
LOC101929572	LIPA06_phv00207640.v1.p1	ALL	3376	3.13e-06	0.01649	0.664165	1	14_19481029	0.131572	3376
LOC101929572	APASIU01_phv00204736.v1.p1	ALL	3376	3.13e-06	0.01649	0.664165	1	14_19481029	0.131572	3376
OR11H1	QRSINT42_phv00100451.v1.p1	ALL	3085	3.303e-06	0.01705	0.914915	1	22_15504348	0.0134359	3085
DUXAP8	serum_uric_acid_mg_dl	ALL	8516	3.506e-06	0.01743	0.993467	1	22_15886352	0.00135333	8516
ARHGEF_grp	bp_diastolic	ALL	32822	3.516e-06	0.01743	0.999996	1	7_144263696	9.24055e-07	32822
HLA-C	wbc_ncnc_bld	ALL	20793	3.71e-06	0.01804	0.000100277	34	6_31268338	0.716179	20793
LINC01667	NAUSEA_phv00079139.v6.p3	ALL	10044	4.35e-06	0.02075	0.675312	1	21_9761742	0.0480496	10044
DUXAP8	glaucoma	ALL	15670	4.603e-06	0.02155	0.628974	1	22_15885894	0.0497715	15670
DUXAP8	serum_cystatin_C_mg_l	ALL	6949	4.882e-06	0.02245	0.608441	1	22_15788219	0.282427	6949
DUXAP8	LPPLA2_phv00098769.v1.p1	ALL	3174	5.309e-06	0.02312	0.526951	1	22_15691820	0.185794	3174
POTEH	crdur_phv00401729.v1.p2	ALL	1363	5.394e-06	0.02312	0.52944	1	22_15633946	0.0354873	1363
POTEG	LIPA06_phv00207640.v1.p1	ALL	3376	5.286e-06	0.02312	0.625134	1	14_19481029	0.121262	3376
POTEG	APASIU01_phv00204736.v1.p1	ALL	3376	5.286e-06	0.02312	0.625134	1	14_19481029	0.121262	3376
LOC100508046	lppla2_mass	ALL	7716	5.516e-06	0.02325	0.997562	1	14_18928040	0.00114992	7716
H3-2	mcp1	ALL	1252	5.87e-06	0.02433	0.0348074	3	1_143897220	0.62907	1252
DUXAP8	MENSREGA_phv00078610.v6.p3	ALL	9063	5.973e-06	0.02436	0.533095	1	22_15731589	0.296798	9063
MIR6891	height_baseline	ALL	32797	6.369e-06	0.02446	2.15894e-05	64	6_31354526	0.66898	32797
SRGAP2D	mcp1	ALL	1252	6.384e-06	0.02446	0.0269881	5	1_143897220	0.564209	1252
POTEH	serum_uric_acid_mg_dl	ALL	8516	6.384e-06	0.02446	0.98722	1	22_15643058	0.00560989	8516
CTAGE15	bp_diastolic	ALL	32822	6.361e-06	0.02446	0.999925	1	7_143566357	3.747e-05	32822
DUXAP8	fetu1a_phv00165063.v1.p3	ALL	2052	7.08e-06	0.02672	0.559122	1	22_15768884	0.0553025	2052
OR11H12	LPPLA2_phv00098769.v1.p1	ALL	3174	7.71e-06	0.02867	0.576068	1	14_18611347	0.252901	3174
MUC1	hematocrit_vfr_bld	ALL	20785	8.655e-06	0.03172	0.257938	1	1_155185239	0.0817425	20785
LNCRNA-ATB	cd40	ALL	1647	9.036e-06	0.03264	0.612153	1	14_19038560	0.197863	1647
DUXAP8	crdur_phv00401729.v1.p2	ALL	1363	9.373e-06	0.03338	0.48087	1	22_15864070	0.0920972	1363
MIR663A	unac1_phv00175991.v1.p3	ALL	4144	9.746e-06	0.03423	0.664546	1	21_8350848	0.0815866	4144
DUXAP8	SLPDSTRB_mean	ALL	10733	1.079e-05	0.03738	0.707863	1	22_15881719	0.0354624	10733
GOLGA6L4	QT42_phv00100450.v1.p1	ALL	3085	1.181e-05	0.04036	0.410282	1	15_84517368	0.116653	3085
RNVU1-17	mcp1	ALL	1252	1.227e-05	0.04137	0.0964647	2	1_143766849	0.537197	1252
FRG1DP	BACKSLP_combined	ALL	10751	1.29e-05	0.04292	0.528131	1	20_29163399	0.117735	10751
HLA-DRB6	asthma	ALL	18187	1.336e-05	0.04331	6.24987e-05	100	6_32653236	0.363725	18187
CTAGE_grp	cataracts	ALL	15913	1.321e-05	0.04331	0.981427	1	7_144305646	0.00448242	15913
H2BP2	mcp1	ALL	1252	1.406e-05	0.04436	0.0204811	4	1_143897220	0.616001	1252
ESPNP	cd40	ALL	1647	1.399e-05	0.04436	0.663998	1	1_16661831	0.116565	1647
POTEH	DEPSCR05_mean	ALL	3238	1.421e-05	0.04436	0.782803	1	22_15657386	0.036955	3238
LPA	angina	ALL	19280	1.452e-05	0.04478	0.217187	3	6_160524333	0.29188	19280
LPA	peripheral_arterial_disease	ALL	10097	1.511e-05	0.04603	0.267106	1	6_160682773	0.124924	10097
LOC100508046	pthc1_phv00175980.v1.p3	ALL	4020	1.597e-05	0.04763	0.564112	1	14_18889366	0.0601176	4020
BMS1P_grp	lppla2_mass	ALL	7716	1.601e-05	0.04763	1	1	14_19123352	0.0183156	7716
POTEH	fetu1a_phv00165063.v1.p3	ALL	2052	1.63e-05	0.04793	0.560165	1	22_15768884	0.0618964	2052
OR11H1	fgfc1_phv00175979.v1.p3	ALL	3998	1.674e-05	0.04865	0.735626	1	22_15506821	0.0364044	3998
LOC102723769	annd25c1_phv00175977.v1.p3	ALL	3951	1.711e-05	0.04916	0.37918	1	22_11931173	0.347788	3951
POTE_grp	lppla2_mass	ALL	7716	1.746e-05	0.04961	1.22203e-96	30	14_18877305	0.500871	7716
POTE_grp	APASIU01_phv00204736.v1.p1	ALL	3376	1.813e-05	0.05	1.50793e-14	100	22_15710622	0.5	3376
POTE_grp	LIPA06_phv00207640.v1.p1	ALL	3376	1.813e-05	0.05	1.50793e-14	100	22_15710622	0.5	3376
HBA2	rbc_ncnc_bld	ALL	5519	1.831e-05	0.05	0.645829	1	16_187221	0.250998	5519
MIR663A	leptin_pg_ml	ALL	3266	1.839e-05	0.05	0.722151	1	21_8257278	0.160907	3266
DUXAP_grp	LIPA06_phv00207640.v1.p1	ALL	3376	1.925e-05	0.05124	0.524035	1	14_19331482	0.0497905	3376
DUXAP_grp	APASIU01_phv00204736.v1.p1	ALL	3376	1.925e-05	0.05124	0.524035	1	14_19331482	0.0497905	3376
DUXAP8	allergies	ALL	7493	1.98e-05	0.05215	0.577817	1	22_15850248	0.178256	7493
SNAR-A1_grp	Alzheimer_s_disease	ALL	11617	2.105e-05	0.05487	0.544721	1	19_47883543	0.0601828	11617
MIR650	wbc_ncnc_bld	ALL	20793	2.227e-05	0.05746	0.805839	1	22_22874363	0.0406855	20793
PSLNR	crdur_phv00401729.v1.p2	ALL	1363	2.324e-05	0.05833	0.412323	1	22_15864070	0.152668	1363
GUSBP15	serum_potassium_mmol_l	ALL	10591	2.303e-05	0.05833	0.424734	1	5_70560106	0.0914448	10591
MIR5692C1	serum_albumin_g_dl	ALL	6610	2.33e-05	0.05833	0.954034	1	5_135900326	0.0123964	6610
LINC01297_grp	APASIU01_phv00204736.v1.p1	ALL	3376	2.733e-05	0.06645	0.523637	1	14_19481029	0.123253	3376
LINC01297_grp	LIPA06_phv00207640.v1.p1	ALL	3376	2.733e-05	0.06645	0.523637	1	14_19481029	0.123253	3376
POTEH	MENARCHE_phv00078608.v6.p3	ALL	10720	2.724e-05	0.06645	0.882525	1	22_15788259	0.0303038	10720
POTEH	trig5_mean	ALL	4170	2.795e-05	0.0667	0.583723	1	22_15630493	0.0435138	4170
LINC02297	lppla2_mass	ALL	7716	2.796e-05	0.0667	0.995838	1	14_18634804	0.0030035	7716
OR11H1	APASIU21_phv00204648.v1.p1	ALL	3177	2.923e-05	0.06908	0.687504	1	22_15598400	0.0515036	3177
LOC100508046	LIPA06_phv00207640.v1.p1	ALL	3376	3.048e-05	0.07071	0.536866	1	14_18919644	0.0472829	3376
LOC100508046	APASIU01_phv00204736.v1.p1	ALL	3376	3.048e-05	0.07071	0.536866	1	14_18919644	0.0472829	3376
MASCRNA	ucac1_phv00175988.v1.p3	ALL	4130	3.16e-05	0.07264	0.905163	1	11_65550652	0.00813258	4130
POTEH	serum_cystatin_C_mg_l	ALL	6949	3.366e-05	0.07668	0.555719	1	22_15735307	0.368071	6949
LOC105369140	mcp1	ALL	1252	3.459e-05	0.0774	0.0629912	2	1_143766849	0.562428	1252
AMY2B	NAUSEA_phv00079139.v6.p3	ALL	10044	3.433e-05	0.0774	0.810649	1	1_103678528	0.101673	10044
POTEG	pthc1_phv00175980.v1.p3	ALL	4020	3.621e-05	0.07893	0.424995	1	14_19331482	0.363272	4020
FRG1DP	break_fracture	ALL	16308	3.602e-05	0.07893	0.553428	1	20_29161638	0.0833809	16308
MIR320C1	cimt_2	ALL	10886	3.588e-05	0.07893	0.91611	1	18_21626380	0.0178459	10886
FRG1DP	CREVASC_phv00193172.v4.p3	ALL	10097	3.679e-05	0.07951	0.467817	1	20_29088881	0.178058	10097
DUXAP8	i20_4_n6_e1_phv00085102.v2.p3	ALL	1849	3.781e-05	0.08034	0.596082	1	22_15802459	0.0791238	1849
DUXAP_grp	lppla2_mass	ALL	7716	3.767e-05	0.08034	0.993672	1	14_19407989	0.00255245	7716
LPA	lppla2_mass	ALL	7716	3.829e-05	0.08068	0.825505	1	6_160524333	0.0255117	7716
POTEH	i18_1_12_c_e1_phv00085091.v2.p3	ALL	1849	3.891e-05	0.08131	0.620682	1	22_15717296	0.0657786	1849
MIR6724_grp	pneumonia	ALL	8431	3.957e-05	0.08201	0.673648	1	21_8252234	0.0415812	8431
GOLGA8CP	il6	ALL	8300	4.034e-05	0.08226	0.211303	2	15_20499712	0.74086	8300
MIR663A	HEARTBRN_phv00079146.v6.p3	ALL	10032	4.022e-05	0.08226	0.975154	1	21_8223346	0.00419021	10032
PRSS_grp	fibrinogen_mg_dl	ALL	10744	4.136e-05	0.08367	0.00159659	2	7_142777982	0.99514	10744
LOC105379450	factor_VIII_perc	ALL	7510	4.476e-05	0.08983	0.742353	1	9_67050029	0.0827026	7510
FRG1EP	BACKSLP_combined	ALL	10751	4.555e-05	0.08998	0.533641	1	20_29485943	0.0815732	10751
OR2A4	WRONG_phv00078903.v6.p3	ALL	10633	4.536e-05	0.08998	0.728877	1	6_131699589	0.070543	10633
POTEH	glaucoma	ALL	15670	4.693e-05	0.09199	0.172645	2	22_15710848	0.651215	15670
ARHGEF_grp	cataracts	ALL	15913	4.878e-05	0.09488	0.972794	1	7_144305646	0.00679424	15913
CTAGE9	WRONG_phv00078903.v6.p3	ALL	10633	4.971e-05	0.09595	0.542327	1	6_131699589	0.126644	10633
MIR3064	il10	ALL	1817	5.212e-05	0.09909	0.648916	1	17_64403465	0.0238919	1817
OR11H1	eosinophil_ncnc_bld	ALL	5041	5.207e-05	0.09909	0.96243	1	22_15593835	0.00533669	5041
